# Cell type-specific placental signatures in polyendocrine metabolic ovary syndrome and metformin

**DOI:** 10.64898/2026.05.21.26353338

**Authors:** Hong Jiang, Xuelei Wang, Eszter Vanky, Denise Parreira, Emilie Derisoud, Paulo R Jannig, Emelie Nordenhök, Allan Zhao, Congru Li, Solhild Stridsklev, Malin Holzmann, Xinmin Li, Charlotte Millde Luthander, Elisabet Stener-Victorin, Qiaolin Deng

## Abstract

Polyendocrine metabolic ovarian syndrome (PMOS) is associated with adverse pregnancy outcomes and increased cardiometabolic risk in offspring, yet the underlying placental mechanisms remain poorly understood. Metformin is widely prescribed in these pregnancies despite limited mechanistic justification. Here we apply multimodal molecular analyses of placentas from healthy women and from women with PMOS randomized to placebo or metformin, all with uncomplicated pregnancies. PMOS placentas showed transcriptional downregulation across multiple cell types and shifts in cell type proportions. Specifically, syncytiotrophoblasts exhibited reduced expression activity of growth hormone receptor signaling and glycosaminoglycan biosynthesis. Endothelial cells displayed diminished receptor tyrosine kinase pathway activity, including *VEGFC*, despite increased cell proportion and hypervascularity. Intercellular communication networks were globally suppressed, including reductions in PDGF signaling from Hofbauer cells to fibroblasts. Metformin induced limited molecular changes in PMOS placentas, with associated transcriptional shifts linked to lower birth weight and higher childhood BMI. Our findings revealed cell type–specific alterations in the PMOS placentas that showed limited responsiveness to metformin. This supports further exploration of mechanism-based therapeutic alternatives for future pregnancy management.
