## Supplementary Table 4 for "Cell type-specific placental signatures in polyendocrine metabolic ovary syndrome and metformin"

### Sheet: Sheet1
cell_label	Control_mean	PCOSmet_mean	PCOSplac_mean	Control_std	PCOSmet_std	PCOSplac_std	p_Control_vs_PCOSplac	p_PCOSplac_vs_PCOSmet
CTB	4.5007	1.32428	1.90805	0.259048	0.828373	0.652789	0.0003996	0.0933977
EVT	0.40743	0.214286	0.176796	0.164036	0.249697	0.133383	0.011988	0.723932
FB	11.5482	10.5687	12.9252	2.43945	6.77314	6.07071	0.455944	0.536499
HBC	0.21294	0.375081	0.446273	0.066603	0.25826	0.22005	0.011988	0.377225
KNT	26.5634	6.19709	6.9829	5.22721	4.91505	2.79375	0.0003996	0.289315
MAT	0.126234	0.0186898	0.0376583	0.0551515	0.0167087	0.036745	0.00759241	0.330387
MES	0.41587	0.245207	0.347811	0.0710672	0.235553	0.229407	0.528671	0.250998
STB	25.4676	30.3803	33.7814	3.69966	10.0676	6.77501	0.035964	0.596242
VEC	14.3765	27.8902	23.4923	3.92618	9.00313	9.72939	0.0255744	0.250998
PV	3.12574	7.13774	8.61829	0.532951	4.47301	4.12278	0.011988	0.536499
WBC	13.2554	15.6485	11.2834	3.23018	6.70526	4.04216	0.0663337	0.0933977
