## Supplementary Table 2 for "Cell type-specific placental signatures in polyendocrine metabolic ovary syndrome and metformin"

### Sheet: All samples
Sample	Group	Library Prep	sex_baby	obesity_mother	age_mother	heigh_mother	Inclusion_BMI_mother	weight_baby	length_baby	head_circ_baby	apgar1_baby	apgar5_baby	apgar10_baby	gestational_week
4	Control	RNA&snRNA&HE&Stereoseq&IF	female	Normal	[30,35)	177	23	3232	50	33	2	10	10	[40,42)
5	Control	RNA&snRNA&HE	female	Normal	[35-40)	175	19.61	3122	48	36	8	10	10	[40,42)
6	Control	RNA&snRNA&HE	male	Normal	[30-35)	175	21.9	4172	54	37.5	9	10	10	[38,40)
7	Control	RNA&snRNA&HE&Stereoseq&IF	female	Overweight	[30-35)	169	29.02	2900	50	35	7	10	10	[40,42)
8	Control	RNA&snRNA&HE	female	Overweight	[30-35)	173	25.75	3385	49	35	9	10	10	[38,40)
10	Control	RNA&snRNA&HE	male	Obese	[30-35)	164	30.48	3710	53	35.5	9	10	10	[40,42)
11	Control	RNA&snRNA&HE&Stereoseq&IF	female	Normal	[25-30)	168	23.4	3920	51	34	9	10	10	[40,42)
239	PCOSmet	RNA&snRNA&HE	female	Normal	[25-30)	164	24.17	3080	46	34	9	10	10	[38,40)
326	PCOSmet	RNA&snRNA&HE	female	Normal	[20-25)	164	20.52	2890	47	33	9	10	10	[38,40)
348	PCOSmet	RNA&snRNA&HE	male	Normal	[30-35)	175	19.92	3550	51	36	9	10	10	[40,42)
416	PCOSmet	RNA&snRNA&HE	female	Normal	[30-35)	176	20.98	2655	48	33	9	9	10	[38,40)
428	PCOSmet	RNA&snRNA&HE&Stereoseq	female	Overweight	[15,20)	169	29.09	3945	52	37	9	10	10	[40,42)
613	PCOSmet	RNA&snRNA&HE&Stereoseq	female	Obese	[25-30)	170	31.83	2875	49	34	9	10	10	[38,40)
620	PCOSmet	RNA&snRNA&HE	male	Obese	[30-35)	167	33.92	3360	50	37	9	10	10	[38,40)
713	PCOSmet	RNA&snRNA&HE&Stereoseq	male	Normal	[30-35)	164	21.94	2910	49	34	7	9	9	[38,40)
740	PCOSmet	RNA&snRNA&HE	female	Normal	[20-25)	163	23.86	2930	47	37	9	10	10	[36,38)
318	PCOSplac	RNA&snRNA&HE&Stereoseq&IF	male	Overweight	[25-30)	171	27.36	3130	49	35	9	10	10	[38,40)
327	PCOSplac	RNA&snRNA&HE	female	Normal	[20-25)	167	22.3	4635	53	35	9	9	10	[40,42)
330	PCOSplac	RNA&snRNA&HE&Stereoseq&IF	male	Normal	[20-25)	175	19.72	4035	53	36	9	10	10	[42,44)
339	PCOSplac	RNA&snRNA&HE&Stereoseq&IF	female	Overweight	[25-30)	165	28.28	3480	52	35	6	7	7	[38,40)
411	PCOSplac	RNA&snRNA&HE	male	Obese	[25-30)	167	33.63	4220	53	37	9	9	10	[38,40)
412	PCOSplac	RNA&snRNA&HE	male	Normal	[30-35)	163	22.96	3705	50	38	9	10	10	[40,42)
435	PCOSplac	RNA&snRNA&HE	female	Obese	[30-35)	173	32.61	3840	50	35	9	10	10	[38,40)
525	PCOSplac	RNA&snRNA&HE	male	Overweight	[25-30)	172	25.82	3950	52	36	10	10	10	[40,42)
611	PCOSplac	RNA&snRNA&HE	male	Obese	[30-35)	158	30.44	3225	51	34	9	10	10	[38,40)

### Sheet: PCOS hormone
Sample	gestational_week	Group	Testosteron	Androstendion	SHBG	insulin
239	Inclusion	PCOSmet	3.5	13.7	161	99.31
239	19	PCOSmet	4	13.5	335	92.09
239	32	PCOSmet	3.4	15.2	347	120.57
239	36	PCOSmet	3.8	15.7	336	124.2
318	Inclusion	PCOSplac	9.2	7.5	153	66.52
318	19	PCOSplac	9.6	11.4	404	118.84
318	32	PCOSplac	10.4	20.6	351	138.53
318	36	PCOSplac	17.2	32.6	482	213.61
326	Inclusion	PCOSmet	4.6	17.2	192	50.07
326	19	PCOSmet	3.7	14.6	397	71.38
326	32	PCOSmet	2.9	11.9	419	93.08
326	36	PCOSmet	6.3	27	353	71.53
327	Inclusion	PCOSplac	2.1	8.9	163	122.48
327	19	PCOSplac	2.6	6.9	330	104.62
327	32	PCOSplac	2.2	6.2	259	167.4
327	36	PCOSplac	2.9	9.1	317	205.47
330	Inclusion	PCOSplac	2.7	12.1	113	52.15
330	19	PCOSplac	2.3	7.5	407	47.84
330	32	PCOSplac	2.8	8.3	383	607.42
330	36	PCOSplac	3.4	10.5	397	91.81
339	Inclusion	PCOSplac	3.4	8.7	218	119.32
339	19	PCOSplac	2.3	7.3	532	41.9
339	32	PCOSplac	6.6	19	294	92.18
339	36	PCOSplac	8.5	24.7	256	131.96
348	Inclusion	PCOSmet	2.3	6.1	343	68.83
348	19	PCOSmet	1.4	3.5	313	54.07
348	32	PCOSmet	1.6	5.1	274	76.26
348	36	PCOSmet	1.9	5.9	415	96.64
411	Inclusion	PCOSplac	2.1	10.6	36	114.12
411	19	PCOSplac	2.3	6.2	228	143.09
411	32	PCOSplac	1.3	4.1	290	281.48
411	36	PCOSplac	2.3	8.6	328	251.34
412	Inclusion	PCOSplac	3.7	12.4	158	64.29
412	19	PCOSplac	6.5	14.9	385	61.15
412	32	PCOSplac	7.4	18.7	464	160
412	36	PCOSplac	8.8	18.7	422	558.5
416	Inclusion	PCOSmet			340	35.07
416	19	PCOSmet	2.7	7.6	414	38.44
416	32	PCOSmet	4.5	10.7	275	117
416	36	PCOSmet	3.1	8.1	412	78.48
428	Inclusion	PCOSmet	2.9	9.1	154	103.08
428	19	PCOSmet	2.6	7.5	306	173.2
428	32	PCOSmet	2.9	9.6	326	264.82
428	36	PCOSmet	2.5	7.4	330	308.76
435	Inclusion	PCOSplac	1.2	3.3	204	104.45
435	19	PCOSplac	0.5	1.6	221	121.98
435	32	PCOSplac			217	273.41
435	36	PCOSplac	0.8	2.5	268	232.57
523	Inclusion	PCOSplac	3.2	8.3	286	81.79
523	19	PCOSplac	3.2	6.1	329	119.13
523	32	PCOSplac	2.5	5.4	318	125.05
523	36	PCOSplac	2.8	6.4	405	134.9
525	Inclusion	PCOSplac	2.2	6.6	256	56.56
525	19	PCOSplac	2.2	4.8	443	69.11
525	32	PCOSplac	1.7	4.3	371	49.99
525	36	PCOSplac	1.8	4.3	382	93.18
611	Inclusion	PCOSplac	2	5.7	344	65.7
611	19	PCOSplac	2	5.2	398	66.93
611	32	PCOSplac	1.3	3.4	471	110.53
611	36	PCOSplac	1.5	4.1	426	108.29
613	Inclusion	PCOSmet	2.2	7.4	159	131.44
613	19	PCOSmet	1.9	6.6	284	139.27
613	32	PCOSmet	2.2	8	348	144.98
613	36	PCOSmet	2.5	8.6	339	110.92
620	Inclusion	PCOSmet	1.8	5	105	119.93
620	19	PCOSmet	1.2	3.6	237	94.65
620	32	PCOSmet	1.1	4.1	242	137.19
620	36	PCOSmet	1.4	6	190	151.78
713	Inclusion	PCOSmet	0.7	2.6	292	89.78
713	19	PCOSmet	0.8	2.9	224	55.21
713	32	PCOSmet	0.4	1	224	75.92
713	36	PCOSmet	1.1	3	232	51.14
740	Inclusion	PCOSmet	5.8	17.6	423	61.59
740	19	PCOSmet	2.1	7	470	48.26
740	32	PCOSmet	7.5	27.5	421	45.42
740	36	PCOSmet	9.6	42.8	506	65.56

### Sheet: PCOS hormone stats
hormone	gestational_week	n_met	median_met	n_plac	median_plac	p_value	significant
testosteron	Inclusion	8	2.6	10	2.45	0.8588	no
testosteron	19	9	2.1	10	2.3	0.4614	no
testosteron	32	9	2.9	9	2.5	0.825	no
testosteron	36	9	2.5	10	2.85	0.8382	no
androstendion	Inclusion	8	8.25	10	8.5	0.8286	no
androstendion	19	9	7	10	6.55	0.8702	no
androstendion	32	9	9.6	9	6.2	0.8946	no
androstendion	36	9	8.1	10	8.85	1	no
SHBG	Inclusion	9	192	10	183.5	0.4877	no
SHBG	19	9	313	10	391.5	0.4379	no
SHBG	32	9	326	10	334.5	0.5403	no
SHBG	36	9	339	10	389.5	0.7133	no
insulin	Inclusion	9	89.78	10	74.16	0.9674	no
insulin	19	9	71.38	10	86.87	0.7133	no
insulin	32	9	117	10	149.26	0.1309	no
insulin	36	9	96.64	10	170.19	0.0662	no

### Sheet: PCOS lipid
Sample	Gestational_week	Group	Cholesterol	HDL	Triglyceride
239	0	PCOSmet	6.5	2.18	1.4
239	19	PCOSmet	7.8	2.1	2
239	32	PCOSmet	8.9	1.83	2.9
318	0	PCOSplac	5	2.62	0.9
318	19	PCOSplac	5.7	2.63	1.6
318	32	PCOSplac	6.8	2.7	2.7
326	0	PCOSmet	5.1	2.17	1.2
326	19	PCOSmet	6.1	2.16	1.8
326	36	PCOSmet	8.4	2.14	2.9
327	0	PCOSplac	4.3	1.85	1.1
327	19	PCOSplac	5.8	2.24	2.1
327	32	PCOSplac	5.4	1.58	3.3
327	36	PCOSplac	5.3	1.55	4.3
330	0	PCOSplac	3.3	1.51	0.6
330	19	PCOSplac	4.4	1.81	1
330	32	PCOSplac	6.3	1.64	1.8
330	36	PCOSplac	6.6	1.74	1.9
339	0	PCOSplac	4.2	1.47	1.2
339	19	PCOSplac	5.2	2.01	1
339	32	PCOSplac	5.2	1.79	2
339	36	PCOSplac	5.1	1.64	2.2
348	0	PCOSmet	6.7	2.15	1.3
348	19	PCOSmet	5.7	1.7	1.4
348	32	PCOSmet	7.9	2.24	2.6
348	36	PCOSmet	7.6	1.92	2.4
411	0	PCOSplac	3.3	1.26	0.4
411	19	PCOSplac	4.6	1.89	1.1
411	32	PCOSplac	5	1.79	1.7
411	36	PCOSplac	5.2	1.56	2.1
412	0	PCOSplac	4.3	1.93	0.5
412	19	PCOSplac	5.8	2.35	0.8
412	32	PCOSplac	7.8	1.95	2.2
412	36	PCOSplac	7.1	1.73	3.4
416	0	PCOSmet	3.6	1.36	0.7
416	19	PCOSmet	4.8	1.83	0.8
416	32	PCOSmet	6.9	1.45	2.1
416	36	PCOSmet	7	1.68	2.1
428	0	PCOSmet	5.6	1.53	0.9
428	19	PCOSmet	6.8	1.59	1.8
428	32	PCOSmet	7.2	1.73	2
428	36	PCOSmet	8.1	1.73	3.7
430	0	PCOSmet	4.6	1.95	1.4
430	19	PCOSmet	5.4	2.02	1.8
430	32	PCOSmet	6.2	1.65	4.1
430	36	PCOSmet	6.2	1.87	4.4
435	0	PCOSplac	5.3	1.86	1.5
435	19	PCOSplac	5.6	2.11	1.6
435	32	PCOSplac	6.1	1.76	3.8
435	36	PCOSplac	6.4	1.64	3.6
523	19	PCOSplac	5.5	1.74	1.6
523	32	PCOSplac	6.8	1.55	2.9
523	36	PCOSplac	6.2	1.44	3
525	0	PCOSplac	3.2	1.41	0.6
525	19	PCOSplac	3.9	1.73	1.2
525	32	PCOSplac	5.7	1.5	1.6
525	36	PCOSplac	6.7	1.42	2.5
611	0	PCOSplac	3.6	1.87	1
611	19	PCOSplac	4.4	2.18	1.4
611	32	PCOSplac	5.3	2.43	1.8
611	36	PCOSplac	5.3	2.2	2.4
613	0	PCOSmet	5	1.28	1
613	19	PCOSmet	6	1.64	1.5
613	32	PCOSmet	6.9	1.92	2.5
613	36	PCOSmet	6.8	1.49	3.7
615	0	PCOSplac	5	1.87	0.8
615	19	PCOSplac	5.5	1.85	1
615	32	PCOSplac	6.8	1.92	2
615	36	PCOSplac	6.4	1.93	1.9
620	0	PCOSmet	4.9	1.9	1.2
620	19	PCOSmet	5.5	2.18	1.5
620	32	PCOSmet	6.9	2.22	1.9
620	36	PCOSmet	6.9	2.27	2.8
713	0	PCOSmet	5.3	2.11	1.1
713	19	PCOSmet	6	2.54	1.4
713	32	PCOSmet	6	2.54	1.4
713	36	PCOSmet	8.4	2.75	2.5
740	0	PCOSmet	3.9	1.43	1.1
740	19	PCOSmet	4.9	1.77	1.3
740	32	PCOSmet	6.9	1.74	1.9
740	36	PCOSmet	7.9	1.87	2.8

### Sheet: PCOS lipid stats
Each measured time
hormone	gestational_week	n_met	median_met	n_plac	median_plac	p_value	significant
cholesterol	0	10	5.05	10	4.25	0.0371	yes
cholesterol	19	10	5.85	11	5.5	0.0566	no
cholesterol	32	9	6.9	11	6.1	0.0117	yes
cholesterol	36	9	7.6	10	6.3	0.0032	yes
HDL	0	10	1.93	10	1.86	0.4272	no
HDL	19	10	1.93	11	2.01	0.3598	no
HDL	32	9	1.83	11	1.79	0.7322	no
HDL	36	9	1.87	10	1.64	0.0721	no
Triglyceride	0	10	1.15	10	0.85	0.0628	no
Triglyceride	19	10	1.5	11	1.2	0.2023	no
Triglyceride	32	9	2.1	11	2	0.849	no
Triglyceride	36	9	2.8	10	2.45	0.2872	no
Increse by inclusion
lipid_type	Gestational week	placebo_n	placebo_median	metformin_n	metformin_median	p_value	significant
Cholesterol	19	12	0.2205	13	0.1739	0.1654	no
Cholesterol	32	12	0.4161	12	0.3513	0.3122	no
Cholesterol	36	11	0.4722	11	0.4474	1	no
HDL	19	12	0.1822	13	0.0392	0.4966	no
HDL	32	12	0.0286	12	0.0984	0.7075	no
HDL	36	11	0.027	11	0.1641	0.2122	no
Triglyceride lyceride	19	12	0.6333	13	0.25	0.0534	no
Triglyceride lyceride	32	12	1.8333	12	0.8846	0.0086	yes
Triglyceride lyceride	36	11	2.9091	11	1.4167	0.0487	yes
