## Supplementary Table 5 for "Cell type-specific placental signatures in polyendocrine metabolic ovary syndrome and metformin"

### Sheet: Sheet1
tissue_type	Control_mean	PCOSmet_mean	PCOSplac_mean	Control_std	PCOSmet_std	PCOSplac_std	p_Control_vs_PCOSplac	p_PCOSplac_vs_PCOSmet
AVilli	7.19382	1.91074	1.04779	2.58609	1.03499	1.23033	0.0003996	0.0575018
Avascular	2.36866	0.363966	0.209995	1.33409	0.378529	0.20346	0.00172283	0.3745
Fibrin	12.3869	16.6487	23.8233	2.9503	8.56492	14.8476	0.0663337	0.452679
MIVilli	31.6289	24.4841	15.2965	3.9915	9.82637	9.83825	0.0027972	0.102168
Maternal	3.31091	0.256966	0.0975355	4.03306	0.383256	0.133472	0.00172283	0.561721
SVilli	10.1069	13.3182	11.749	3.98075	3.66803	5.53406	0.528671	0.452679
Sprout	2.76555	8.51699	8.57542	0.940389	3.65673	3.71147	0.0027972	0.964766
TVilli	30.2383	34.5003	39.2004	8.24394	13.2186	11.4192	0.144655	0.507582
