## Supplementary Table 6 for "Cell type-specific placental signatures in polyendocrine metabolic ovary syndrome and metformin"

### Sheet: PV
PCOSplac vs Control	PCOSmet vs PCOSplac	metformin prevent	metformin exacerbate	metformin unique
CCDC102B	PARD3			PARD3
TBX4	TCF12			TCF12
RBMS1	CDYL2			CDYL2
MEST	MIR4713HG			MIR4713HG
LAMA2	PTPN12			PTPN12
LIPG	LINC02163			LINC02163
LINC02185	GSK3B			GSK3B
FNDC3A	SBF2			SBF2
FILIP1	AC009975.1			AC009975.1
CYSLTR2	IMMP2L			IMMP2L
AC013287.1	PID1			PID1
PRKAG2
CSH1
PDZD2
ROBO2
SERPINE1
NEXN
LINC02147
MYO1E
DACH1
TAGLN
GFRA2
MCTP2
SLC4A4
PDE8B
ADAMTS18
WNT3A
DLK1
KCNK3
MAPT
EGFLAM
AC079772.1
PELI2
PALLD
RNF217
DENND2A
RFTN1
EDIL3
IGF2BP2
AC011287.1
LEF1
ARHGAP26
ADAM19
ITGAV
ADAM12
ADGRG6
ADCY3
ADGRL2
LAMC3
CNTN4
CCDC68
LINC01099
GRID1
TBX5
GUCY1A2
ADORA1
SORBS1
CTNNA3
DLEU2
FRMD3
PDGFRB
FHOD3
MYO1B
TBX2
STK17B
PHACTR2
BMPER
PDLIM5
KANK1
FLT1
AFAP1L2
ACTA2
FLNB
ROR2

### Sheet: CTB
placebo	metformin	opposite	common	metformin-unique
CARD18	LINC02253	AC079760.1		AL117329.1
AC069277.1	AC079760.1	MIR100HG		LINC02253
TMTC2	AC011287.1	LINC01524		PDCD4
FN1	MIR100HG	SLC13A3		ADAM12
TOX	LINC01524	NLGN1		PTPRG
PRKG1	PAPPA2	ZFAT		AC011287.1
PHLPP1	SLC13A3	DLG1		UBASH3B
AUTS2	AL117329.1	PAPPA2
TMEM245	PDCD4
SPRED2	ADAM12
TBC1D32	PTPRG
KLHL29	ZFAT
IMMP2L	DLG1
TNRC18	UBASH3B
ZBTB7C	NLGN1
SMARCA2
MIR205HG
COBLL1
MIR193BHG
SFMBT2
DSP
AC079760.1
MED12L
EFEMP1
COLEC12
TIMP3
COL21A1
ERBB4
NRXN3
RNF43
ENPEP
PDE3B
FRAS1
ZNRF3
OXR1
TRIO
TPK1
MIR100HG
SDK2
SF3B1
NLGN1
NEAT1
FOSB
CEP152
MPP7
LINC01194
LRP2
RHOBTB1
PTPRK
SLC24A3
PRTG
AC012494.1
PKIB
LGR5
MAP3K4
TAF1D
ANKH
AC007846.1
DLG1
MSI2
CRYBG1
RANBP17
ESRRG
PAPPA2
PDE4B
RBMS3
ARRB1
TFEB
AC087857.1
ADCY2
SORBS1
ATF3
WNK2
HNRNPA2B1
FOS
ADAMTS19
KIF26B
USP34
XYLT1
TNS3
AADACL2-AS1
NAALADL2
AC007319.1
GPHN
GLDC
DNAH14
ABCB1
LINC01949
AL136962.1
ACSS1
MAPK4
AHCYL2
SLC13A3
JUND
TBL1XR1
ZFAT
GALNT11
FBXL17
TLL1
DDX5
SV2B
KANK1
COL14A1
AC099520.1
LINC01524
CHST11
PDGFD
ARHGAP24
PPM1H
BACE2
NCOA3
ATP2B1
TSPAN9

### Sheet: HBC
PCOSplac vs Control	PCOSmet vs PCOSplac	metformin prevent	metformin exacerbate	metformin unique
IL12RB2	LNCAROD	ROR1		JAK2
FYB1	JAK2	LNCAROD		FKBP5
LINC01500	FYB1	FYB1		PIK3AP1
AFF1	IL12RB2	IL12RB2		RAB2A
BICD1	FKBP5	NRIP1		CD163
CSF1R	ROR1	ATG7		ADAMTS2
NAIP	CD163
ST6GAL1	ADAMTS2
RAB31	PIK3AP1
SIGLEC1	RAB2A
NRIP1	NRIP1
FGL1	ATG7
TRPS1
RABGAP1L
MAGI1
LRCH1
MCOLN1
CLTC
AL035446.2
SPECC1
DIP2B
MRC1
ASAP1
CTTNBP2
IL7
N4BP2L2
ST3GAL1
PYGL
FOSB
ATP8B4
MARCH1
TMEM163
LYVE1
NRP2
DISC1
OLFML2B
MS4A4A
PAPPA2
ARHGEF10L
LNCAROD
CSNK1A1
SYNDIG1
AP1B1
SLCO2B1
LINC01605
ABCC5
MEF2C
GRAMD1A
HDAC9
ATG7
MPPED2
ITGA9
USP36
CTSL
SCN9A
STARD13
ITPR2
PLCH1
SLC9A9
NRP1
AC126177.3
VAV1
KIRREL1
FTL
FRMD4B
ITM2B
PCED1B
CCND3
ADAP2
MTSS1
HSPH1
ASTN2
PLD1
NAV3
CSH1
HPGDS
STOX2
BMP2K
DAB2
SLC38A6
ROR1
CUX1
SH3RF3
NEURL2
DYRK4
FCHSD2
LINC01619
PDGFC
CPVL
WDFY3
SIPA1L1
TBC1D14
ENPP2
PLTP
DISP1
ADAMTSL4-AS1
CD200R1
AC020916.1
LRMDA
RALGPS2
F13A1
CR1
RAPGEF1
ITSN1
YTHDC2
STXBP6
HS2ST1
CD36
ARHGAP26
AL160272.1
WWP1
RASSF4
CTSC
ATRNL1
HRH1
NLK
HIF1A
ESRRG
MGAT4A
KLF6
SESN1
TNS3
FOS
TGFBR2
ABHD3
NFATC2
JUND
CHSY3
LY96
AC110995.1
CREB5
RNF150
SLC22A23
INPP4B
MAN1C1
RUBCNL

### Sheet: STB
PCOSplac vs Control	PCOSmet vs PCOSplac	metformin prevent	metformin exacerbate	metformin unique
TGFBR3	DPYD	DPYD		LINC02826
STAT5B	CHODL	CHODL		TNS3
NCOA2	AC069277.1	AC069277.1		AKAP13
EPHA1-AS1	ADGRL3	ELMO1		ADGRL3
RBMS1	ELMO1	LINC01524		NAA11
MAML3	LINC01524	CBLB		AC007319.1
NHSL1	NAA11	FBN2
PDXK	LINC02826	LINC00578
AUTS2	TNS3
NEK7	FBN2
MAPK8	AKAP13
RICTOR	LINC00578
SLC2A1	CBLB
CCNH	AC007319.1
FNDC3A
ARHGAP45
PHLDB2
MIR193BHG
DPYD
C4orf19
BAZ2B
PDZD2
FHIT
TGM2
SOS2
PSG8
SERPINE1
GRIP1
HSD11B2
LINC01483
FBLN1
PSG2
RAB3B
CGA
LNPEP
DIP2B
PLPP3
ELMO1
ASAP1
EML4
GRAMD2B
LINC00578
SEMA6A
MIR100HG
OSMR-AS1
FOSB
SLC38A1
PSG6
APBB2
RYBP
POSTN
ZBTB20
AHR
ELL2
ARHGAP42
AC011287.1
IQGAP2
LEPR
FNDC3B
GULP1
PDE4D
CLIC5
RBMS3
SORBS1
VNN3
PTPRG
HSD3B1
GAB2
CLMN
PTMA
PLIN2
FGF12
AL139383.1
STK3
PDLIM5
SVEP1
ATG7
MICU3
AC119674.1
KATNBL1
KLRD1
BPGM
TMC1
AC099520.1
TACC2
THSD4
LIFR
CSH2
ZCCHC7
IMMP2L
DNAJC6
PID1
CARD18
TUSC3
BET1
AC069277.1
CAP2
CPEB4
LEP
CLIP4
WWC1
SCIN
DSP
CALM1
AL691420.1
CDYL2
VGLL3
CSH1
ANK3
TESK2
CUX1
AC009264.1
EPHB2
GAB1
MGAT5
SIPA1L1
MAP4K3
PEG3
RALGAPA2
DENND1A
HIBADH
JMJD1C
CSGALNACT1
SERINC5
MBNL2
CBLB
RASAL2
PKIB
CHODL
ARHGAP17
AC022872.1
MYO9A
GRHL2
ARHGAP26
LVRN
PLCB1
ADAMTS6
CHSY1
DEPDC1B
HSD17B1
PALM2-AKAP2
FBN2
PSG3
RANBP17
RHOBTB3
ADGRG6
ESRRG
ARHGEF12
FAM135A
PLEKHA5
AC087857.1
EXOC6B
MAN1A2
KYNU
FOS
CSHL1
NAALADL2
KIAA1211
CYTH3
HTRA1
LINC00882
MAST4
PSG9
LINC01091
AL136962.1
FDX1
PHACTR2
SQSTM1
AHNAK
NMNAT2
GSK3B
PRKCE
CCSER1
TIAM1
AC009879.4
NFAT5
FLT1
LINC01524
ARHGAP24
GNAQ
AKT3

### Sheet: VEC
PCOSplac vs Control	PCOSmet vs PCOSplac	metformin prevent	metformin exacerbate	metformin unique
SLC2A1	ST6GALNAC3	TAFA2		MIR4713HG
PDE10A	CCND3	CYP19A1		ST6GALNAC3
QKI	BTNL9	PAPPA2		MEOX2
IDO1	AC090015.1	PTPRG		CCND3
RSPO3	ADAM12	AL365295.1		LAMA2
RNF17	CCDC85A			BTNL9
RALYL	SPARCL1			AC090015.1
PCSK5	CYP19A1			ADAM12
SMAD6	LINC02315			CCDC85A
COBLL1	AL365295.1			LHFPL6
CCSER1	ZBTB16			LIFR
ADAMTS6	ADGRF5			HIF3A
AC013287.1	C22orf34			SPARCL1
CYP19A1	LNX1			EML1
AC011287.1	LINC02109			GALNT15
AL365295.1	TAFA2			LINC02315
VEGFC	PTPRG			SPATA13
NEAT1	PAPPA2			ZBTB16
LRP6	MIR4713HG			ADGRF5
AC008825.1	MEOX2			KALRN
PDE7B	LAMA2			C22orf34
CSH1	LHFPL6			LINC00472
TAFA2	HIF3A			SORBS2
PTPRG	LIFR			AC097528.1
PAPPA2	EML1			LNX1
FAM171A1	GALNT15			LINC02109
JAG1	SPATA13			FAM155A
FAM184A	KALRN
ANKRD17	LINC00472
DLEU2	SORBS2
MACF1	AC097528.1
SSH2	FAM155A
PPM1L
ITPR1
TLL1
ANTXR2
RAPGEF2
MIRLET7BHG
ELMO1
GNA14
CSH2
CCSER2
AC008050.1
FN1

### Sheet: FB
PCOSplac vs Control	PCOSmet vs PCOSplac	metformin prevent	metformin exacerbate	metformin unique
CCDC102B	LINC00894	PTPRD		LINC00894
SPON1	NEGR1	FOSB		NEGR1
FN1	LARGE1	PAPPA2		LARGE1
PDPN	MAML3			MAML3
MEST	CD36			CD36
ALOX12-AS1	NID1			NID1
LINC00535	CYP19A1			CYP19A1
ZBTB7C	DOCK5			DOCK5
IGFBP3	PAPPA2			PLEKHA5
RYR2	PLEKHA5			NCOA1
COL1A2	NCOA1			SLC19A3
LUM	SLC19A3			BCO2
RABGAP1L	BCO2			PLAGL1
LAMA4	PLAGL1			SLC38A2
TANC1	SLC38A2			SESN1
SERPINE1	SESN1			SLC8A1
LINC02240	SLC8A1			ANTXR2
MIRLET7BHG	ANTXR2			HIF3A
PLPP3	HIF3A			TGFBR2
AC015631.1	TGFBR2			NR4A1
CCND2	NR4A1			JAK2
PBX1	JAK2			PIK3R1
COL1A1	PIK3R1			NR2F1-AS1
DAAM2	NR2F1-AS1			LINC02163
LPP	LINC02163			MIR99AHG
PTPRD	MIR99AHG			CCDC144A
PAMR1	CCDC144A			NRG2
EXT1	NRG2			CA8
MIR181A1HG	PTPRD			PREX2
FOSB	CA8			HIPK3
TCF21	PREX2			ITGA9
APBB2	FOSB			CARMIL1
AC079380.1	HIPK3			PTPRK
GATA4	ITGA9			PTEN
PTGFR	CARMIL1
LDB2	PTPRK
RUNX1T1	PTEN
AC008825.1
ANTXR1
ARHGAP42
IGF2BP2
UPP1
NRP2
AC011287.1
KITLG
IQGAP2
DISC1
ADAM12
ENPP1
PAPPA2
SLC1A2
RBMS3
ATF3
CDH11
FBXO32
SNTB1
APOE
PLXNA4
PDE3A
NRCAM
KIAA0040
LINC02211
LYPD6
AL139383.1
SSH2
FBXL17
SVEP1
SAMD12
INSR
WFDC1
CNTN5
LINC02109
COL14A1
TPST1
SPARC
STARD13
B2M
PTPRT
MAML2
PDGFD
CSGALNACT2
NRP1
ELN
GAS7
SASH1
MAGI3
AC069277.1
ADAMTS5
SMYD3
C2orf83
AL589935.1
LAMA2
HGF
COL3A1
LINC00472
IL6ST
FKBP5
EGR1
COL4A2
PROS1
CSH1
VCAN
ZNF385B
NR2F1
MCTP2
PDZRN3
SAMD5
DCN
AUXG01000058.1
ENPP2
DLK1
MFSD4B
NEAT1
LINC01194
ADAMTSL4-AS1
COL6A2
AC020916.1
PELI2
FBLN2
BICC1
GABARAPL1
COL15A1
PDLIM3
TARID
KANSL1
LMNA
EPHA3
PTGDS
GUCY1A1
ZEB2
KIF26B
FOS
MIR4435-2HG
SGMS1
EPHA5
FRMD3
SERPINB9
AL033504.1
GRK5
FARS2
NFATC2
ZNF804B
MYO1B
PDZRN4
SLC1A1
PITX2
JUND
SQSTM1
RBM47
PRICKLE1
PHACTR2
MCOLN2
H19
BMP5
EYS
CMTM8
TCF4
LDLRAD4
AC002451.1
TMTC2
DTNA
KALRN

### Sheet: EVT
PCOSplac vs Control	PCOSmet vs PCOSplac	metformin prevent	metformin exacerbate	metformin unique
NDRG1	HSPA5			HSPA5
	LINC02307			LINC02307
	CCDC144A			CCDC144A
	AC087857.1			AC087857.1
	AC026167.1			AC026167.1
	MYH10			MYH10
