## Supplementary Table 8 for "Cell type-specific placental signatures in polyendocrine metabolic ovary syndrome and metformin"

### Sheet: Upregulated
	p_val	avg_log2FC	pct.1	pct.2	p_val_adj	pct_diff
FOS	0	2.86883	0.388	0.111	0	0.277
MIR193BHG	0	1.64815	0.642	0.368	0	0.274
FLT1	0	1.75234	0.587	0.357	0	0.23
CALM1	0	1.82781	0.578	0.354	0	0.224
PLIN2	0	1.78281	0.636	0.422	0	0.214
HTRA1	0	1.46861	0.606	0.405	0	0.201
ARHGAP45	0	2.43153	0.306	0.108	0	0.198
PEG3	0	2.50463	0.286	0.089	0	0.197
AC087857.1	0	1.83798	0.282	0.092	0	0.19
FOSB	0	3.17556	0.264	0.08	0	0.184
RDH13	0	1.49147	0.755	0.585	0	0.17
DNAH11	0	2.40901	0.317	0.149	0	0.168
LEP	0	2.99877	0.201	0.039	0	0.162
SERPINE1	0	2.38274	0.337	0.176	0	0.161
WDR60	0	1.70385	0.387	0.245	0	0.142
MICAL3	0	1.5565	0.47	0.336	0	0.134
MYOF	0	1.36764	0.436	0.306	0	0.13
ABCA1	0	1.94938	0.236	0.118	0	0.118
LIMD1	0	1.41988	0.507	0.404	0	0.103
AHNAK	0	1.75113	0.458	0.277	0	0.181
SCARB1	3.56802e-304	1.30976	0.599	0.48	9.33107e-300	0.119
LYN	1.73595e-302	1.03628	0.625	0.518	4.53986e-298	0.107
SH3BP5	1.05255e-272	1.31624	0.432	0.303	2.75263e-268	0.129
NDRG1	1.68207e-261	1.84217	0.363	0.209	4.39895e-257	0.154
PTMA	1.97146e-253	1.65857	0.272	0.147	5.15575e-249	0.125
TNFAIP8	5.773e-252	0.362273	0.604	0.723	1.50976e-247	-0.119
DSP	6.38603e-250	1.96773	0.449	0.246	1.67008e-245	0.203
RAPGEF1	7.71966e-248	0.330282	0.634	0.75	2.01885e-243	-0.116
ZNF331	2.74252e-241	1.89266	0.305	0.163	7.17225e-237	0.142
AC026167.1	2.08822e-227	1.72686	0.224	0.085	5.46112e-223	0.139
TNKS2	5.62706e-226	0.330488	0.53	0.638	1.47159e-221	-0.108
SLC2A1	7.29956e-209	1.37492	0.62	0.462	1.90898e-204	0.158
GIGYF2	2.72544e-203	0.381126	0.535	0.64	7.12757e-199	-0.105
CRYBG2	2.61204e-197	0.255656	0.339	0.45	6.83101e-193	-0.111
ERGIC1	5.21423e-195	1.57079	0.328	0.222	1.36362e-190	0.106
LINC02109	2.15264e-192	1.14424	0.304	0.19	5.62959e-188	0.114
KIF2A	3.38706e-172	0.369611	0.638	0.764	8.85784e-168	-0.126
MGAT3	5.07238e-166	2.85986	0.212	0.062	1.32653e-161	0.15
DUSP1	3.95547e-151	1.63795	0.243	0.141	1.03443e-146	0.102
LINC00578	6.64391e-133	3.98754	0.22	0.032	1.73752e-128	0.188
ARID3A	4.49953e-129	1.53916	0.394	0.251	1.17672e-124	0.143
ANXA4	4.06768e-128	0.365456	0.676	0.793	1.06378e-123	-0.117
MED15	8.5411e-123	0.262258	0.368	0.473	2.23367e-118	-0.105
RAD54L2	1.8072e-121	0.263511	0.308	0.41	4.7262e-117	-0.102
PRPF4B	1.9748e-106	0.292283	0.388	0.498	5.1645e-102	-0.11
RRBP1	6.20689e-95	0.353289	0.526	0.64	1.62323e-90	-0.114
PRR14L	8.88957e-95	0.289791	0.426	0.535	2.3248e-90	-0.109
EMSY	1.16003e-94	0.29074	0.527	0.628	3.0337e-90	-0.101
TGFB1	7.05086e-91	1.93509	0.223	0.118	1.84394e-86	0.105
SERPINB9	1.62342e-90	1.4121	0.368	0.256	4.24558e-86	0.112
TRIP11	5.38279e-90	0.281779	0.461	0.573	1.40771e-85	-0.112
RDX	1.79818e-78	0.254218	0.495	0.61	4.70261e-74	-0.115
EHMT1	1.02245e-68	0.255658	0.549	0.655	2.6739e-64	-0.106

### Sheet: Downregulated
	p_val	avg_log2FC	pct.1	pct.2	p_val_adj	pct_diff
FBN2	0	-1.80688	0.342	0.773	0	-0.431
PHACTR2	0	-1.5725	0.262	0.69	0	-0.428
PID1	0	-1.75268	0.254	0.645	0	-0.391
PALM2-AKAP2	0	-1.19094	0.322	0.697	0	-0.375
PTPRG	0	-1.39038	0.272	0.643	0	-0.371
CSH1	0	-2.60522	0.345	0.714	0	-0.369
CARD18	0	-1.37409	0.299	0.658	0	-0.359
NAALADL2	0	-1.51678	0.278	0.635	0	-0.357
ASAP1	0	-1.26766	0.313	0.666	0	-0.353
APBB2	0	-1.5448	0.443	0.792	0	-0.349
IMMP2L	0	-1.25155	0.316	0.665	0	-0.349
SORBS1	0	-1.27038	0.496	0.842	0	-0.346
MGAT5	0	-1.18522	0.349	0.693	0	-0.344
THSD4	0	-1.34923	0.375	0.717	0	-0.342
ELMO1	0	-1.16493	0.448	0.787	0	-0.339
AC011287.1	0	-1.32443	0.272	0.609	0	-0.337
PHLDB2	0	-1.30288	0.571	0.905	0	-0.334
KLRD1	0	-1.69362	0.307	0.64	0	-0.333
PKIB	0	-1.21152	0.422	0.752	0	-0.33
ANXA1	0	-0.478493	0.357	0.68	0	-0.323
ADGRG6	0	-1.59836	0.233	0.553	0	-0.32
PLPP3	0	-0.967568	0.334	0.653	0	-0.319
DIP2B	0	-0.859197	0.5	0.819	0	-0.319
ESRRG	0	-1.09147	0.355	0.67	0	-0.315
PSG8	0	-0.91743	0.465	0.779	0	-0.314
ARHGAP24	0	-1.37937	0.213	0.525	0	-0.312
AL139383.1	0	-1.26258	0.244	0.554	0	-0.31
DENND1A	0	-0.788481	0.52	0.828	0	-0.308
MAML3	0	-1.40139	0.253	0.56	0	-0.307
ATG7	0	-0.892595	0.319	0.626	0	-0.307
PDE4D	0	-1.54803	0.348	0.654	0	-0.306
IQGAP2	0	-0.81967	0.507	0.813	0	-0.306
AC069277.1	0	-0.916738	0.457	0.762	0	-0.305
AHR	0	-0.809203	0.455	0.759	0	-0.304
CGA	0	-1.25247	0.342	0.643	0	-0.301
FNDC3B	0	-0.726921	0.585	0.885	0	-0.3
RANBP17	0	-2.18419	0.108	0.408	0	-0.3
CHSY1	0	-0.801679	0.477	0.771	0	-0.294
HSD11B2	0	-1.41575	0.151	0.445	0	-0.294
VGLL3	0	-0.715298	0.611	0.905	0	-0.294
ARHGAP42	0	-0.997709	0.524	0.818	0	-0.294
PSG3	0	-0.893492	0.553	0.847	0	-0.294
WWC1	0	-0.797455	0.409	0.699	0	-0.29
EPHB2	0	-2.04422	0.117	0.405	0	-0.288
GRHL2	0	-0.63537	0.454	0.742	0	-0.288
ADAMTS6	0	-1.41331	0.322	0.609	0	-0.287
CLIC5	0	-1.46846	0.166	0.451	0	-0.285
LINC01483	0	-1.40136	0.298	0.583	0	-0.285
C4orf19	0	-0.67667	0.567	0.85	0	-0.283
TIAM1	0	-1.07705	0.25	0.532	0	-0.282
CASP4	0	-1.20746	0.148	0.429	0	-0.281
MYO9A	0	-0.863827	0.568	0.846	0	-0.278
RBMS1	0	-0.649482	0.659	0.933	0	-0.274
HSD17B1	0	-1.12253	0.455	0.729	0	-0.274
CYTH3	0	-0.662003	0.546	0.818	0	-0.272
CAP2	0	-0.626242	0.533	0.801	0	-0.268
NEDD4L	0	-2.27253	0.041	0.308	0	-0.267
CSGALNACT1	0	-0.623804	0.546	0.812	0	-0.266
ANK3	0	-0.841623	0.594	0.859	0	-0.265
FGF12	0	-1.72385	0.104	0.369	0	-0.265
AC119674.1	0	-0.80558	0.442	0.706	0	-0.264
PSG2	0	-0.744933	0.508	0.771	0	-0.263
SH3TC2-DT	0	-0.54215	0.35	0.606	0	-0.256
CCSER1	0	-1.67038	0.111	0.365	0	-0.254
POSTN	0	-1.38216	0.188	0.44	0	-0.252
PRKCE	0	-0.600505	0.594	0.846	0	-0.252
DPYD	0	-1.23399	0.297	0.547	0	-0.25
CSH2	0	-3.14971	0.081	0.331	0	-0.25
SQSTM1	0	-0.922722	0.496	0.744	0	-0.248
EPHA1-AS1	0	-1.26996	0.202	0.447	0	-0.245
LINC00882	0	-2.04173	0.131	0.376	0	-0.245
FNDC3A	0	-0.816918	0.692	0.933	0	-0.241
DEPDC1B	0	-0.740323	0.659	0.9	0	-0.241
FBLN1	0	-1.03572	0.66	0.901	0	-0.241
RYBP	0	-0.560197	0.679	0.912	0	-0.233
ZFAT	0	-0.482108	0.64	0.871	0	-0.231
NHSL1	0	-0.497603	0.65	0.877	0	-0.227
AUTS2	0	-0.624551	0.665	0.887	0	-0.222
PSG6	0	-0.623167	0.661	0.88	0	-0.219
PSG1	0	-0.687398	0.346	0.561	0	-0.215
SH3TC2	0	-0.453045	0.512	0.727	0	-0.215
AC022872.1	0	-0.90654	0.723	0.935	0	-0.212
GULP1	0	-0.779804	0.751	0.961	0	-0.21
CLDN1	0	-2.59218	0.043	0.247	0	-0.204
TRMT9B	0	-0.952292	0.193	0.394	0	-0.201
MIR100HG	0	-0.748559	0.752	0.951	0	-0.199
RBPMS	0	-2.40344	0.034	0.222	0	-0.188
PARVA	0	-2.97597	0.025	0.212	0	-0.187
MTSS1	0	-2.03966	0.048	0.234	0	-0.186
GRIP1	0	-0.64527	0.794	0.972	0	-0.178
RHOBTB3	0	-0.552415	0.775	0.948	0	-0.173
PSG7	0	-0.481748	0.187	0.357	0	-0.17
TACC2	0	-0.620289	0.759	0.927	0	-0.168
VNN3	0	-2.32147	0.052	0.213	0	-0.161
LINC02291	0	-0.543865	0.284	0.444	0	-0.16
RHOBTB1	0	-0.44228	0.496	0.668	0	-0.172
TMC1	0	-1.35927	0.254	0.59	0	-0.336
NFAT5	0	-0.806691	0.533	0.831	0	-0.298
NCOA2	0	-0.850336	0.428	0.745	0	-0.317
MIR4435-2HG	0	-0.79945	0.202	0.466	0	-0.264
SLC8A1	0	-1.85972	0.052	0.204	0	-0.152
STK3	0	-0.535011	0.769	0.953	0	-0.184
USP46	0	-1.72117	0.09	0.286	0	-0.196
NEK7	0	-0.826525	0.491	0.812	0	-0.321
LINC01091	0	-1.39578	0.167	0.428	0	-0.261
STEAP4	0	-0.983685	0.253	0.529	1.80429e-306	-0.276
LVRN	0	-0.94683	0.286	0.54	2.04258e-306	-0.254
TFPI2	0	-3.17588	0.018	0.183	1.01157e-304	-0.165
MBNL2	0	-0.95126	0.235	0.524	1.79659e-304	-0.289
TESK2	3.1997e-307	-0.713528	0.343	0.609	8.36785e-303	-0.266
MAPK8	9.97967e-307	-1.15174	0.24	0.517	2.60988e-302	-0.277
NMNAT2	2.69293e-303	-1.76601	0.071	0.246	7.04255e-299	-0.175
LNPEP	5.45499e-303	-0.669275	0.635	0.877	1.42659e-298	-0.242
ST5	1.00584e-302	-0.512658	0.424	0.674	2.63047e-298	-0.25
PLCXD2	3.40361e-302	-1.41721	0.098	0.327	8.90112e-298	-0.229
MAN1A2	1.67904e-300	-0.609132	0.765	0.941	4.39103e-296	-0.176
PTPRM	9.50563e-300	-1.49317	0.085	0.322	2.48591e-295	-0.237
ERBIN	6.49418e-299	-0.927862	0.197	0.384	1.69836e-294	-0.187
ADCY7	2.50631e-298	-1.03552	0.148	0.37	6.55451e-294	-0.222
TGFBR3	1.23987e-296	-0.855423	0.371	0.696	3.24251e-292	-0.325
CPEB4	6.25441e-296	-1.15972	0.275	0.587	1.63565e-291	-0.312
RBM47	2.87313e-294	-0.505588	0.572	0.827	7.5138e-290	-0.255
TRPV6	1.16298e-292	-0.291973	0.556	0.786	3.04142e-288	-0.23
CATSPERB	3.14069e-292	-0.542371	0.279	0.463	8.21354e-288	-0.184
EXOC6B	1.39386e-290	-0.310255	0.87	0.98	3.64522e-286	-0.11
AL136962.1	1.08064e-289	-1.54669	0.159	0.454	2.82608e-285	-0.295
EML4	2.65714e-287	-0.900444	0.391	0.699	6.94897e-283	-0.308
GNAQ	6.55181e-286	-1.54881	0.216	0.573	1.71343e-281	-0.357
AC009264.1	2.12084e-277	-1.90626	0.065	0.243	5.54642e-273	-0.178
TUSC3	9.53132e-277	-0.751897	0.581	0.886	2.49263e-272	-0.305
DNAJC6	2.28267e-275	-1.20115	0.143	0.364	5.96964e-271	-0.221
ARHGAP17	5.83732e-275	-0.378106	0.624	0.841	1.52658e-270	-0.217
SYNE2	3.49856e-271	-0.287864	0.803	0.935	9.14943e-267	-0.132
STAT4	2.45711e-270	-4.00991	0.012	0.137	6.42583e-266	-0.125
LINC01524	1.11463e-268	-1.13192	0.258	0.562	2.91498e-264	-0.304
ZBTB20	2.51911e-268	-0.855022	0.231	0.461	6.58798e-264	-0.23
SEMA6A	6.33474e-268	-0.62601	0.327	0.601	1.65666e-263	-0.274
STON2	4.08069e-267	-0.472005	0.11	0.223	1.06718e-262	-0.113
RASAL2	1.49366e-266	-0.507012	0.645	0.891	3.90622e-262	-0.246
PRLR	2.97273e-266	-0.492999	0.412	0.669	7.77429e-262	-0.257
GRAMD2B	1.61756e-265	-0.514007	0.601	0.839	4.23025e-261	-0.238
PDLIM5	5.86022e-264	-0.889713	0.399	0.743	1.53256e-259	-0.344
ACSS1	5.50943e-263	-0.579129	0.27	0.5	1.44083e-258	-0.23
AC099520.1	9.01111e-260	-1.18289	0.193	0.475	2.35659e-255	-0.282
NRAD1	1.5519e-259	-2.68197	0.018	0.146	4.05853e-255	-0.128
MAP4K3-DT	6.75447e-258	-1.09614	0.161	0.375	1.76643e-253	-0.214
PDXK	3.3318e-254	-0.569778	0.465	0.714	8.71333e-250	-0.249
LEPR	2.60764e-252	-1.86295	0.067	0.245	6.81949e-248	-0.178
ATP10D	1.59922e-251	-0.653473	0.419	0.66	4.18227e-247	-0.241
RALGAPA2	1.90651e-250	-0.731851	0.465	0.765	4.98592e-246	-0.3
MAP4K3	5.95927e-250	-0.89209	0.379	0.685	1.55847e-245	-0.306
AC009879.4	2.473e-249	-0.661456	0.33	0.562	6.46738e-245	-0.232
IGF2BP2	4.25535e-247	-0.302055	0.628	0.86	1.11286e-242	-0.232
MAP3K13	6.86503e-246	-1.88455	0.098	0.29	1.79534e-241	-0.192
SVEP1	1.85347e-245	-0.256391	0.832	0.963	4.84718e-241	-0.131
GAB1	1.17156e-244	-0.796266	0.38	0.69	3.06387e-240	-0.31
AC093865.1	3.37877e-244	-0.781587	0.145	0.287	8.83615e-240	-0.142
ABTB2	1.22728e-242	-0.399533	0.296	0.486	3.20959e-238	-0.19
RBMS3	5.2438e-242	-1.03487	0.174	0.398	1.37136e-237	-0.224
FUT8	6.76556e-242	-0.588101	0.434	0.699	1.76933e-237	-0.265
MYO1B	3.71353e-241	-1.9954	0.039	0.175	9.71163e-237	-0.136
XDH	2.84165e-239	-1.79244	0.047	0.21	7.43148e-235	-0.163
AC079760.1	1.02093e-238	-1.84913	0.043	0.194	2.66993e-234	-0.151
PDGFD	3.22591e-238	-1.96953	0.025	0.132	8.4364e-234	-0.107
FDX1	7.47134e-238	-0.788829	0.458	0.76	1.9539e-233	-0.302
SYNPR	2.40341e-237	-1.98445	0.035	0.138	6.28539e-233	-0.103
SLC27A6	8.14804e-232	-0.622121	0.29	0.483	2.13088e-227	-0.193
DNAH14	6.57372e-231	-1.70789	0.034	0.149	1.71916e-226	-0.115
CDYL2	4.88497e-230	-0.569345	0.49	0.745	1.27752e-225	-0.255
BZW2	1.06435e-229	-0.569811	0.504	0.768	2.78349e-225	-0.264
FAM135A	1.58906e-228	-0.740063	0.406	0.701	4.15571e-224	-0.295
GAB2	2.00191e-228	-0.649621	0.518	0.794	5.2354e-224	-0.276
FAM13A	3.34698e-228	-0.277603	0.763	0.936	8.75302e-224	-0.173
ELL2	1.14724e-226	-0.830114	0.413	0.713	3.00026e-222	-0.3
CUX1	2.03528e-226	-0.726304	0.448	0.751	5.32266e-222	-0.303
CPM	2.8117e-225	-0.70866	0.19	0.366	7.35317e-221	-0.176
GSK3B	1.52567e-224	-0.841518	0.412	0.719	3.98994e-220	-0.307
CHST11	3.38437e-223	-0.983783	0.139	0.353	8.8508e-219	-0.214
SOS2	1.56657e-222	-0.606038	0.563	0.822	4.09689e-218	-0.259
CLIP4	2.98111e-222	-0.690587	0.478	0.755	7.79621e-218	-0.277
MAST4	5.47123e-219	-0.553288	0.598	0.854	1.43084e-214	-0.256
IVNS1ABP	2.04926e-218	-0.595193	0.131	0.287	5.35923e-214	-0.156
MAP3K5	2.46367e-218	-2.22609	0.046	0.221	6.44298e-214	-0.175
NECTIN3	1.01139e-217	-0.499171	0.61	0.851	2.64498e-213	-0.241
HSD3B1	1.73122e-217	-0.582102	0.69	0.902	4.52748e-213	-0.212
CSHL1	1.38185e-216	-0.387843	0.653	0.791	3.6138e-212	-0.138
TLK1	2.24419e-215	-0.346238	0.698	0.904	5.86901e-211	-0.206
KISS1	3.51283e-215	-1.80515	0.084	0.241	9.18675e-211	-0.157
CDYL	3.805e-215	-0.345576	0.596	0.833	9.95083e-211	-0.237
TCHH	1.59882e-213	-0.391321	0.322	0.567	4.18125e-209	-0.245
LINC02365	4.8027e-213	-0.348423	0.143	0.269	1.256e-208	-0.126
SLC38A1	4.92516e-213	-0.481298	0.578	0.814	1.28803e-208	-0.236
BPGM	1.69384e-212	-0.850768	0.346	0.634	4.42973e-208	-0.288
SLC25A35	1.01837e-211	-1.42669	0.04	0.15	2.66325e-207	-0.11
ARL4A	2.35779e-211	-1.14576	0.065	0.208	6.1661e-207	-0.143
BAZ2B	2.36147e-211	-0.812555	0.425	0.717	6.17573e-207	-0.292
HEG1	5.04363e-211	-1.45649	0.045	0.148	1.31901e-206	-0.103
ETV6	9.08652e-209	-1.88316	0.051	0.237	2.37631e-204	-0.186
PICALM	1.27396e-208	-0.427057	0.481	0.742	3.33167e-204	-0.261
SESN1	6.30524e-208	-0.291389	0.389	0.618	1.64895e-203	-0.229
STARD13	9.95697e-208	-0.511456	0.469	0.715	2.60395e-203	-0.246
SNX9	2.2114e-207	-0.499772	0.524	0.799	5.78326e-203	-0.275
RELL1	2.32142e-206	-1.01368	0.151	0.366	6.07099e-202	-0.215
CEMIP2	4.75144e-206	-0.701869	0.38	0.634	1.2426e-201	-0.254
FAM171B	2.10079e-205	-0.688916	0.203	0.393	5.49399e-201	-0.19
KIAA1211	8.51359e-205	-1.02859	0.19	0.412	2.22647e-200	-0.222
TMEM229B	5.10467e-204	-0.561384	0.209	0.381	1.33497e-199	-0.172
PAN3	1.93177e-203	-0.453554	0.446	0.711	5.05196e-199	-0.265
TENT5A	2.20923e-203	-0.514403	0.44	0.678	5.77758e-199	-0.238
WDSUB1	1.77028e-202	-0.774902	0.116	0.274	4.62963e-198	-0.158
LRCH1	2.01233e-202	-0.866805	0.327	0.613	5.26265e-198	-0.286
RICTOR	3.40511e-202	-0.710111	0.429	0.716	8.90505e-198	-0.287
AC015871.1	5.79563e-202	-0.875098	0.1	0.251	1.51567e-197	-0.151
MICU3	7.87326e-202	-0.623826	0.456	0.71	2.05901e-197	-0.254
PRKCA	2.78899e-201	-1.32503	0.06	0.198	7.29375e-197	-0.138
RAPGEF2	6.37235e-201	-0.763104	0.299	0.57	1.6665e-196	-0.271
LINC02055	6.46887e-201	-1.34725	0.116	0.306	1.69174e-196	-0.19
LIN28B	7.13168e-201	-1.36259	0.107	0.314	1.86508e-196	-0.207
MTMR7	8.48633e-201	-0.399933	0.111	0.224	2.21935e-196	-0.113
ARHGAP26	9.52733e-201	-0.380211	0.742	0.909	2.49159e-196	-0.167
CEBPD	1.84084e-200	-1.20835	0.055	0.181	4.81416e-196	-0.126
AKAP13	1.8991e-200	-0.280665	0.384	0.631	4.96652e-196	-0.247
RBFOX2	2.46424e-200	-1.95542	0.033	0.171	6.44448e-196	-0.138
SLC7A2	8.58867e-199	-0.537177	0.434	0.667	2.24611e-194	-0.233
ACER3	8.94544e-199	-0.320464	0.614	0.845	2.33941e-194	-0.231
ARHGEF12	1.02229e-195	-0.654044	0.436	0.713	2.67349e-191	-0.277
KATNBL1	3.26255e-195	-1.05174	0.474	0.746	8.53221e-191	-0.272
AC007319.1	3.87036e-195	-0.53288	0.392	0.662	1.01218e-190	-0.27
SERINC5	8.15189e-193	-0.470552	0.533	0.786	2.13188e-188	-0.253
MTHFS	3.35455e-192	-0.847159	0.132	0.306	8.77281e-188	-0.174
ANO10	5.57092e-192	-0.508501	0.225	0.422	1.45691e-187	-0.197
ZFHX3	7.07181e-191	-1.39119	0.083	0.272	1.84942e-186	-0.189
TRAM2-AS1	1.99074e-190	-0.493104	0.209	0.353	5.20618e-186	-0.144
ABCG2	4.29531e-190	-1.34569	0.08	0.235	1.12331e-185	-0.155
PTPN3	2.41337e-189	-0.597112	0.346	0.579	6.31145e-185	-0.233
WDFY3	1.03112e-188	-0.620774	0.417	0.702	2.69659e-184	-0.285
JMJD1C	2.80755e-187	-0.4609	0.597	0.833	7.34231e-183	-0.236
TGM2	6.25202e-187	-0.614208	0.664	0.858	1.63503e-182	-0.194
MTAP	6.05126e-186	-0.703912	0.127	0.288	1.58253e-181	-0.161
USP25	3.06587e-185	-0.506796	0.35	0.595	8.01785e-181	-0.245
HSPA8	4.6626e-185	-0.666019	0.109	0.254	1.21936e-180	-0.145
PLEKHA5	3.57414e-184	-0.85388	0.302	0.578	9.34708e-180	-0.276
ALOX5	4.94111e-184	-0.87054	0.103	0.247	1.2922e-179	-0.144
PLXNA2	5.39128e-184	-0.516364	0.086	0.214	1.40993e-179	-0.128
ABCD3	5.91995e-184	-0.946506	0.174	0.39	1.54819e-179	-0.216
EVI5	1.33274e-183	-0.465833	0.451	0.718	3.48538e-179	-0.267
TBC1D1	1.62648e-183	-0.271458	0.623	0.83	4.25356e-179	-0.207
AC002460.2	2.36321e-183	-1.66047	0.066	0.209	6.18028e-179	-0.143
ZFAND3	4.7425e-183	-0.392804	0.656	0.881	1.24026e-178	-0.225
SRGAP2	1.60066e-178	-0.641695	0.281	0.509	4.18606e-174	-0.228
ABL2	1.94942e-178	-0.61232	0.123	0.26	5.09813e-174	-0.137
UBE2E3	2.97664e-178	-0.868359	0.189	0.387	7.78451e-174	-0.198
HOPX	3.26437e-178	-0.417093	0.491	0.719	8.53698e-174	-0.228
PLEKHG1	3.29467e-178	-0.65805	0.254	0.482	8.61621e-174	-0.228
N4BP2L2	3.52123e-178	-0.510962	0.423	0.684	9.20872e-174	-0.261
ERICH1	1.09378e-177	-0.300262	0.344	0.519	2.86046e-173	-0.175
AC044810.2	3.15743e-177	-1.20182	0.074	0.209	8.25731e-173	-0.135
CLIC4	3.2291e-177	-0.523429	0.512	0.777	8.44475e-173	-0.265
C9	3.39688e-177	-1.64259	0.066	0.214	8.88353e-173	-0.148
CRYBG1	4.34524e-177	-1.01258	0.19	0.402	1.13637e-172	-0.212
CHODL	4.65933e-177	-0.54587	0.63	0.834	1.21851e-172	-0.204
DEPP1	1.04381e-176	-0.989874	0.074	0.189	2.72978e-172	-0.115
AC093817.2	1.69565e-176	-0.810206	0.138	0.304	4.43446e-172	-0.166
FRMD6-AS2	5.82092e-176	-0.789412	0.094	0.208	1.52229e-171	-0.114
IGF2BP3	1.00096e-175	-0.30849	0.674	0.868	2.61772e-171	-0.194
NEDD4	1.95243e-175	-1.02087	0.162	0.372	5.10599e-171	-0.21
ASCC3	2.47112e-175	-0.500591	0.446	0.705	6.46248e-171	-0.259
TMCC1	2.97849e-175	-0.561845	0.368	0.63	7.78935e-171	-0.262
NSMCE2	4.74006e-175	-0.534252	0.365	0.607	1.23962e-170	-0.242
SLC6A2	6.54427e-175	-0.418095	0.157	0.284	1.71146e-170	-0.127
BCR	2.72908e-174	-0.369135	0.429	0.649	7.13708e-170	-0.22
ATF7IP2	3.24526e-174	-0.504195	0.161	0.321	8.487e-170	-0.16
AC004784.1	1.35242e-173	-1.17143	0.163	0.344	3.53686e-169	-0.181
AP000787.1	2.931e-173	-0.837654	0.182	0.364	7.66516e-169	-0.182
USP15	2.49911e-172	-0.386407	0.51	0.746	6.53568e-168	-0.236
RAPH1	2.80239e-172	-1.88267	0.038	0.172	7.3288e-168	-0.134
SLC45A4	5.42494e-172	-0.680462	0.123	0.245	1.41873e-167	-0.122
FHIT	5.5506e-172	-1.0118	0.173	0.391	1.45159e-167	-0.218
UBE2E2	5.75265e-172	-0.642903	0.245	0.449	1.50443e-167	-0.204
NCOA3	1.5742e-171	-0.458982	0.561	0.803	4.11686e-167	-0.242
AKT3	9.41271e-171	-0.772096	0.317	0.569	2.46161e-166	-0.252
ARRDC3-AS1	1.39693e-170	-0.495507	0.24	0.416	3.65325e-166	-0.176
VAV3	4.97826e-170	-0.539549	0.401	0.666	1.30192e-165	-0.265
VTI1A	1.23298e-169	-0.572852	0.353	0.607	3.22449e-165	-0.254
STAT5B	1.47335e-169	-0.42346	0.7	0.902	3.85311e-165	-0.202
MAP3K4	3.32167e-169	-0.925465	0.221	0.434	8.68683e-165	-0.213
BBX	1.17642e-168	-0.801105	0.285	0.547	3.07657e-164	-0.262
SNX24	1.726e-168	-1.17747	0.117	0.306	4.51384e-164	-0.189
PDZD2	2.91231e-168	-0.450149	0.63	0.86	7.61627e-164	-0.23
SCIN	2.64753e-167	-0.6261	0.652	0.83	6.92382e-163	-0.178
ARID1B	4.65594e-167	-0.466344	0.463	0.719	1.21762e-162	-0.256
PTK2	1.38947e-166	-0.411978	0.446	0.693	3.63374e-162	-0.247
NR3C2	1.76312e-166	-0.823835	0.237	0.428	4.61092e-162	-0.191
CAMSAP2	3.73628e-166	-0.370416	0.472	0.702	9.77113e-162	-0.23
ADK	5.43888e-166	-0.34565	0.699	0.893	1.42238e-161	-0.194
TCF12	2.53374e-165	-0.687913	0.324	0.605	6.62623e-161	-0.281
SIK3	1.06273e-164	-0.41383	0.597	0.834	2.77925e-160	-0.237
DPH6	2.24122e-164	-0.660496	0.142	0.288	5.86124e-160	-0.146
IKZF2	2.27032e-164	-0.740405	0.237	0.439	5.93735e-160	-0.202
AZIN1	3.20238e-164	-0.62561	0.428	0.685	8.37486e-160	-0.257
DUBR	1.04227e-163	-1.79655	0.045	0.162	2.72574e-159	-0.117
GPHN	2.45724e-163	-0.345174	0.282	0.464	6.42617e-159	-0.182
ANKRD17	6.08547e-163	-0.41057	0.378	0.625	1.59147e-158	-0.247
NT5DC3	2.17587e-162	-0.597615	0.124	0.264	5.69034e-158	-0.14
SIPA1L1	3.90401e-162	-0.563972	0.45	0.695	1.02098e-157	-0.245
LMCD1-AS1	4.714e-162	-0.782739	0.099	0.218	1.23281e-157	-0.119
AL691420.1	9.50277e-162	-0.928108	0.264	0.422	2.48516e-157	-0.158
TBC1D5	1.05436e-161	-0.544394	0.389	0.648	2.75737e-157	-0.259
PHYHIPL	2.18414e-161	-0.420814	0.455	0.681	5.71197e-157	-0.226
TBL1XR1	1.19194e-160	-0.330047	0.489	0.709	3.11716e-156	-0.22
LCOR	3.16884e-160	-0.377211	0.428	0.671	8.28715e-156	-0.243
CCDC178	7.09594e-160	-1.6397	0.057	0.188	1.85573e-155	-0.131
NABP1	9.93619e-160	-0.960893	0.197	0.414	2.59851e-155	-0.217
SYT1	1.41989e-159	-0.695499	0.107	0.229	3.7133e-155	-0.122
MYO1E	2.93004e-159	-0.281222	0.383	0.599	7.66265e-155	-0.216
GSTA4	1.02377e-158	-0.535575	0.156	0.297	2.67737e-154	-0.141
CRH	3.54411e-158	-0.660654	0.139	0.26	9.26854e-154	-0.121
TRIM40	4.35537e-158	-0.902382	0.145	0.322	1.13902e-153	-0.177
PAWR	7.60849e-158	-0.726347	0.297	0.543	1.98977e-153	-0.246
HIBADH	1.28262e-156	-0.804107	0.332	0.595	3.3543e-152	-0.263
GLCE	1.33375e-156	-1.28657	0.059	0.191	3.48803e-152	-0.132
YAP1	3.7734e-156	-1.0172	0.2	0.464	9.86818e-152	-0.264
LGR4	5.97005e-156	-0.689785	0.277	0.502	1.56129e-151	-0.225
CREB5	6.28288e-156	-0.360051	0.424	0.655	1.6431e-151	-0.231
BACH1	1.38965e-155	-0.252702	0.453	0.672	3.63421e-151	-0.219
MTMR10	2.14983e-155	-0.44784	0.497	0.723	5.62224e-151	-0.226
LINC02615	6.6541e-155	-0.661395	0.342	0.557	1.74018e-150	-0.215
CYTOR	1.76441e-154	-1.15608	0.037	0.139	4.61428e-150	-0.102
ATXN7L1	2.40856e-154	-0.568446	0.113	0.233	6.29886e-150	-0.12
MAP4K4	9.39824e-154	-1.67597	0.033	0.146	2.45783e-149	-0.113
ITPRIPL2	9.84239e-154	-0.588694	0.11	0.247	2.57398e-149	-0.137
RBPJ	1.12139e-153	-0.90684	0.14	0.363	2.93266e-149	-0.223
AOPEP	2.03113e-153	-0.549359	0.305	0.543	5.3118e-149	-0.238
LRP8	2.81358e-153	-0.320157	0.132	0.247	7.35809e-149	-0.115
ZC2HC1A	2.84396e-153	-0.923901	0.175	0.362	7.43753e-149	-0.187
AC009271.1	6.45212e-153	-1.23999	0.063	0.174	1.68736e-148	-0.111
MACF1	1.27639e-152	-0.55871	0.521	0.796	3.33802e-148	-0.275
ASXL3	1.82914e-152	-0.251019	0.196	0.304	4.78358e-148	-0.108
STIP1	2.39094e-152	-0.324384	0.109	0.215	6.25279e-148	-0.106
SUCLG2	5.11193e-152	-0.91967	0.078	0.2	1.33687e-147	-0.122
ADHFE1	6.22929e-152	-0.451396	0.213	0.39	1.62908e-147	-0.177
NF1	7.00096e-152	-0.512173	0.423	0.683	1.83089e-147	-0.26
CDKAL1	2.41601e-151	-0.685354	0.304	0.557	6.31835e-147	-0.253
SPPL3	6.38277e-151	-0.371776	0.4	0.643	1.66922e-146	-0.243
MED13L	1.3374e-150	-0.435979	0.462	0.714	3.49758e-146	-0.252
PHLPP1	4.55473e-150	-0.438624	0.491	0.74	1.19115e-145	-0.249
AC104041.1	2.02061e-149	-0.448596	0.412	0.649	5.28429e-145	-0.237
ITPK1	2.05881e-149	-0.328577	0.277	0.46	5.38419e-145	-0.183
PLCB1	5.0237e-149	-0.962595	0.324	0.523	1.3138e-144	-0.199
TMEM65	1.10876e-148	-1.29697	0.047	0.152	2.89963e-144	-0.105
RNF130	6.83448e-148	-0.404016	0.106	0.209	1.78735e-143	-0.103
FAF1	1.33421e-147	-0.330568	0.418	0.653	3.48921e-143	-0.235
QKI	1.97964e-147	-0.780553	0.251	0.528	5.17716e-143	-0.277
ANKDD1A	8.34401e-147	-0.367172	0.217	0.365	2.18213e-142	-0.148
RAP1GAP2	5.29591e-146	-0.603441	0.263	0.466	1.38499e-141	-0.203
GHR	6.19633e-146	-1.55464	0.041	0.151	1.62047e-141	-0.11
CCDC66	9.93496e-146	-0.273722	0.168	0.305	2.59819e-141	-0.137
SERINC2	1.48595e-145	-0.338917	0.095	0.203	3.88605e-141	-0.108
BIRC6	2.12214e-145	-0.295568	0.516	0.748	5.54983e-141	-0.232
GPRC5D-AS1	8.17793e-145	-0.692499	0.091	0.212	2.13869e-140	-0.121
TANK	9.18762e-145	-0.756828	0.318	0.568	2.40275e-140	-0.25
MOB3B	1.60403e-144	-0.704917	0.235	0.44	4.19485e-140	-0.205
KMO	2.36253e-144	-0.749511	0.302	0.511	6.17849e-140	-0.209
PKD2	2.81051e-144	-1.41913	0.062	0.188	7.35003e-140	-0.126
PPP6R3	1.44194e-143	-0.29082	0.479	0.712	3.77096e-139	-0.233
XYLT1	1.6404e-143	-0.755852	0.085	0.201	4.28997e-139	-0.116
PTPRJ	2.12668e-143	-0.521511	0.412	0.634	5.56169e-139	-0.222
PTN	2.85122e-143	-1.54672	0.057	0.192	7.45651e-139	-0.135
PTEN	2.04244e-142	-0.742369	0.326	0.6	5.3414e-138	-0.274
LGALS13	4.6218e-142	-0.294109	0.154	0.258	1.20869e-137	-0.104
RAP1B	6.55789e-142	-0.75901	0.305	0.565	1.71502e-137	-0.26
DYRK1A	1.34564e-141	-0.282917	0.528	0.752	3.51912e-137	-0.224
SBF2	5.28636e-141	-0.253077	0.591	0.8	1.38249e-136	-0.209
FAM126A	9.43946e-141	-0.800885	0.271	0.495	2.46861e-136	-0.224
NPAS2	3.25365e-139	-0.491641	0.457	0.67	8.50894e-135	-0.213
P2RY6	4.4053e-139	-0.448604	0.232	0.407	1.15207e-134	-0.175
RABGAP1L	7.76432e-139	-0.651302	0.312	0.576	2.03053e-134	-0.264
WAKMAR2	1.01309e-138	-1.3711	0.047	0.157	2.64943e-134	-0.11
MARCH4	3.25886e-138	-1.71561	0.041	0.143	8.52257e-134	-0.102
PBX1	1.25711e-137	-0.864139	0.15	0.298	3.28758e-133	-0.148
IL4R	5.25053e-137	-0.439744	0.094	0.196	1.37312e-132	-0.102
AGFG1	3.43728e-136	-0.304849	0.334	0.54	8.98918e-132	-0.206
ARID5B	4.65238e-136	-0.400209	0.365	0.587	1.21669e-131	-0.222
ZCCHC7	4.79212e-136	-0.742064	0.288	0.556	1.25323e-131	-0.268
KANSL1	7.23178e-136	-0.307669	0.494	0.734	1.89126e-131	-0.24
DUSP16	1.67845e-135	-0.334985	0.452	0.665	4.38948e-131	-0.213
NIPBL	3.15483e-135	-0.258103	0.47	0.69	8.25052e-131	-0.22
IER5	5.38413e-135	-0.444775	0.12	0.25	1.40806e-130	-0.13
POU2F1	9.85708e-135	-0.413093	0.402	0.612	2.57782e-130	-0.21
AC019197.1	1.86094e-134	-0.423032	0.188	0.306	4.86672e-130	-0.118
CHORDC1	4.9418e-133	-0.75556	0.1	0.229	1.29238e-128	-0.129
DST	5.00482e-133	-1.09048	0.068	0.216	1.30886e-128	-0.148
COP1	5.20896e-133	-0.463159	0.314	0.544	1.36225e-128	-0.23
ALPK1	6.21963e-133	-0.403703	0.144	0.27	1.62656e-128	-0.126
KYNU	8.13929e-133	-0.593911	0.498	0.729	2.12859e-128	-0.231
BET1	9.41139e-133	-1.01213	0.249	0.488	2.46127e-128	-0.239
CD55	1.47764e-132	-1.22635	0.065	0.22	3.86432e-128	-0.155
YWHAZ	3.7114e-132	-0.485672	0.265	0.498	9.70606e-128	-0.233
CRPPA	1.4283e-131	-0.316735	0.312	0.465	3.7353e-127	-0.153
IPCEF1	3.7404e-131	-1.09947	0.071	0.18	9.7819e-127	-0.109
LINC00472	1.71618e-130	-1.39334	0.077	0.24	4.48814e-126	-0.163
LINC00470	8.944e-130	-0.579985	0.369	0.601	2.33903e-125	-0.232
TJP1	2.96815e-129	-1.14268	0.143	0.363	7.76229e-125	-0.22
DLG1	3.7994e-129	-0.556811	0.394	0.641	9.93618e-125	-0.247
RAB3B	1.25896e-128	-0.625595	0.422	0.63	3.29244e-124	-0.208
ELP4	2.94786e-128	-0.66534	0.115	0.249	7.70923e-124	-0.134
PUM2	3.63912e-128	-0.345126	0.4	0.624	9.51702e-124	-0.224
PIP5K1B	8.98336e-128	-0.361034	0.343	0.528	2.34933e-123	-0.185
TSC22D2	1.4486e-127	-0.678444	0.269	0.521	3.78838e-123	-0.252
KANSL1L	2.39344e-127	-0.366518	0.215	0.379	6.25931e-123	-0.164
ST3GAL6	3.99231e-127	-0.420978	0.408	0.624	1.04407e-122	-0.216
ITGAV	6.90808e-127	-0.989871	0.19	0.407	1.8066e-122	-0.217
MPP5	1.00996e-126	-0.503453	0.347	0.565	2.64126e-122	-0.218
PTPRK	1.34453e-126	-1.61259	0.049	0.176	3.5162e-122	-0.127
ABHD3	1.44383e-126	-1.69293	0.044	0.173	3.7759e-122	-0.129
KAT2B	3.05435e-126	-0.32232	0.119	0.222	7.98774e-122	-0.103
LINC01473	6.31509e-126	-0.725109	0.197	0.376	1.65152e-121	-0.179
CTNND1	1.09648e-125	-0.293688	0.431	0.649	2.86751e-121	-0.218
BTG1	1.56615e-125	-0.686725	0.078	0.195	4.09579e-121	-0.117
MARCH7	1.58194e-125	-0.693332	0.318	0.557	4.13709e-121	-0.239
WWOX	1.24571e-124	-0.430428	0.228	0.388	3.25778e-120	-0.16
SLC19A3	1.31835e-124	-0.258663	0.329	0.503	3.44775e-120	-0.174
SLC39A11	1.66638e-124	-0.502455	0.106	0.218	4.35792e-120	-0.112
BTG2	7.10308e-124	-2.18581	0.027	0.13	1.8576e-119	-0.103
RERG	9.86554e-124	-1.06741	0.122	0.299	2.58004e-119	-0.177
GPR137	2.64646e-123	-0.362957	0.118	0.227	6.92102e-119	-0.109
PSG9	3.42135e-123	-0.768655	0.289	0.465	8.94753e-119	-0.176
AP005262.2	3.58886e-123	-1.24958	0.076	0.224	9.38559e-119	-0.148
FAM172A	4.13655e-123	-0.500561	0.401	0.631	1.08179e-118	-0.23
LIFR	4.81572e-123	-0.786297	0.336	0.559	1.25941e-118	-0.223
ARPC5	6.56891e-123	-0.885128	0.103	0.248	1.7179e-118	-0.145
SCCPDH	6.74905e-123	-0.351016	0.163	0.304	1.76501e-118	-0.141
SESN3	3.76397e-122	-0.918719	0.121	0.27	9.84353e-118	-0.149
TRIO	2.69905e-121	-0.805495	0.191	0.423	7.05854e-117	-0.232
CLRN1-AS1	2.71123e-121	-0.481462	0.197	0.321	7.0904e-117	-0.124
TDP2	3.09255e-121	-0.724937	0.076	0.181	8.08765e-117	-0.105
GLUL	8.03582e-121	-1.6042	0.033	0.136	2.10153e-116	-0.103
CBLB	4.91306e-120	-1.03182	0.336	0.61	1.28486e-115	-0.274
SVIL	5.5576e-120	-1.37697	0.041	0.147	1.45342e-115	-0.106
JAK2	6.06141e-120	-0.290139	0.185	0.32	1.58518e-115	-0.135
NCF4-AS1	9.42449e-120	-0.98429	0.083	0.204	2.46469e-115	-0.121
AL807742.1	1.04268e-119	-1.14191	0.064	0.168	2.7268e-115	-0.104
SUPT3H	2.99465e-119	-0.811073	0.194	0.38	7.83162e-115	-0.186
EXOC4	4.59517e-118	-0.772775	0.256	0.498	1.20173e-113	-0.242
BRAF	3.69614e-117	-0.391366	0.34	0.54	9.66615e-113	-0.2
AC009126.1	4.30576e-117	-0.337657	0.284	0.441	1.12604e-112	-0.157
EPB41L5	7.62656e-117	-1.13816	0.075	0.196	1.9945e-112	-0.121
SETD5	3.25415e-116	-0.25128	0.482	0.693	8.51024e-112	-0.211
ACBD6	5.68117e-116	-0.402751	0.326	0.518	1.48574e-111	-0.192
MICU2	1.01197e-115	-0.400657	0.332	0.525	2.6465e-111	-0.193
SPIDR	1.06801e-115	-0.579032	0.277	0.498	2.79305e-111	-0.221
PLPP1	1.22446e-115	-1.46078	0.055	0.166	3.20221e-111	-0.111
WAC	1.75386e-115	-0.354705	0.393	0.616	4.5867e-111	-0.223
RERE	2.3965e-115	-0.259556	0.438	0.646	6.26733e-111	-0.208
ZFPM2-AS1	7.7449e-115	-0.507252	0.121	0.234	2.02545e-110	-0.113
MED13	1.34305e-114	-0.329812	0.514	0.735	3.51235e-110	-0.221
HS3ST3B1	2.10005e-114	-0.532935	0.315	0.548	5.49205e-110	-0.233
CEP128	5.25843e-114	-0.709886	0.106	0.239	1.37519e-109	-0.133
SERPINB2	4.53893e-113	-1.03829	0.078	0.2	1.18702e-108	-0.122
ATF7IP	6.7147e-113	-0.495523	0.35	0.576	1.75603e-108	-0.226
ARFIP1	3.33029e-112	-0.296072	0.296	0.469	8.70938e-108	-0.173
AEBP2	6.36682e-112	-0.382451	0.49	0.719	1.66505e-107	-0.229
SRGAP2C	9.09732e-112	-1.02731	0.074	0.191	2.37913e-107	-0.117
GLCCI1	9.65032e-112	-0.661256	0.365	0.609	2.52375e-107	-0.244
ATG4C	1.91139e-111	-0.433644	0.119	0.226	4.99866e-107	-0.107
C18orf54	1.96974e-111	-0.731896	0.099	0.233	5.15126e-107	-0.134
PSPC1	2.01834e-111	-0.479769	0.354	0.583	5.27837e-107	-0.229
STRN	1.25206e-110	-0.301204	0.179	0.312	3.27439e-106	-0.133
THUMPD3-AS1	1.57018e-110	-0.683455	0.165	0.342	4.10634e-106	-0.177
MRTFA	1.63402e-110	-1.0907	0.076	0.221	4.2733e-106	-0.145
MYO6	2.25703e-110	-0.29813	0.16	0.287	5.9026e-106	-0.127
SELENOI	3.71703e-110	-0.797455	0.118	0.261	9.72078e-106	-0.143
MCU	7.72924e-110	-0.303826	0.156	0.258	2.02135e-105	-0.102
FBXL17	1.2213e-109	-0.648339	0.304	0.545	3.19394e-105	-0.241
CSRP1	1.37002e-109	-0.750735	0.086	0.207	3.58287e-105	-0.121
POGLUT3	1.39453e-109	-0.289643	0.169	0.298	3.64697e-105	-0.129
FRMD6	7.29426e-109	-0.786044	0.144	0.313	1.9076e-104	-0.169
LINC01357	1.36328e-108	-0.264766	0.244	0.387	3.56525e-104	-0.143
FBXW7	1.37176e-108	-0.756429	0.228	0.449	3.58743e-104	-0.221
CRLF3	3.46406e-108	-0.287085	0.167	0.3	9.05921e-104	-0.133
ELF1	5.24811e-108	-0.32575	0.449	0.672	1.37249e-103	-0.223
KLHL29	8.88159e-108	-0.438896	0.13	0.261	2.32271e-103	-0.131
ATXN2	1.31418e-107	-0.281517	0.506	0.721	3.43684e-103	-0.215
LGALS14	2.60867e-107	-0.829019	0.085	0.195	6.82218e-103	-0.11
AC073114.1	3.37052e-107	-0.652522	0.185	0.306	8.81459e-103	-0.121
HSPBAP1	4.00018e-107	-0.335257	0.258	0.43	1.04613e-102	-0.172
CCSER2	8.20209e-107	-0.333293	0.461	0.665	2.14501e-102	-0.204
OSBPL9	1.00966e-106	-1.06484	0.073	0.2	2.64046e-102	-0.127
DDX60	5.15077e-106	-0.645612	0.119	0.243	1.34703e-101	-0.124
SSH2	5.8809e-106	-0.810735	0.248	0.495	1.53797e-101	-0.247
NCOA1	9.33071e-106	-1.66091	0.061	0.221	2.44017e-101	-0.16
AC079062.1	2.35232e-105	-0.848672	0.102	0.225	6.1518e-101	-0.123
RIMKLB	4.0659e-105	-0.353449	0.401	0.612	1.06332e-100	-0.211
AC234031.1	5.9122e-105	-0.446239	0.151	0.301	1.54616e-100	-0.15
LINC01376	1.0507e-104	-0.488172	0.196	0.343	2.74779e-100	-0.147
LRBA	1.7199e-104	-0.447177	0.302	0.509	4.49789e-100	-0.207
HNRNPC	2.18884e-104	-0.47603	0.347	0.576	5.72425e-100	-0.229
USP3	4.15252e-104	-0.653359	0.212	0.401	1.08597e-99	-0.189
ZNF407	4.37074e-104	-0.278454	0.392	0.59	1.14304e-99	-0.198
FDFT1	5.36923e-104	-0.602031	0.119	0.256	1.40416e-99	-0.137
ERN1	1.14759e-103	-0.316782	0.137	0.243	3.00119e-99	-0.106
AHCYL2	2.02493e-103	-0.55309	0.201	0.366	5.29559e-99	-0.165
BORCS5	5.83465e-103	-0.291676	0.191	0.31	1.52588e-98	-0.119
PAK1	6.21997e-103	-0.425277	0.411	0.633	1.62665e-98	-0.222
UBE2E1	3.47165e-102	-0.735094	0.118	0.242	9.07906e-98	-0.124
CDK19	5.41841e-102	-0.368441	0.354	0.555	1.41702e-97	-0.201
SLC39A8	8.0062e-102	-0.621598	0.288	0.493	2.09378e-97	-0.205
CRADD	8.38074e-102	-0.379919	0.231	0.372	2.19173e-97	-0.141
UBE2H	1.33435e-101	-0.36144	0.342	0.554	3.48958e-97	-0.212
CYTH1	1.38018e-101	-0.415304	0.127	0.245	3.60945e-97	-0.118
CA10	2.5789e-101	-1.18936	0.065	0.197	6.74435e-97	-0.132
QSOX1	7.05955e-101	-0.744546	0.1	0.223	1.84621e-96	-0.123
TMEM106B	2.06563e-100	-0.467726	0.134	0.265	5.40203e-96	-0.131
MMD	3.64241e-100	-0.425395	0.118	0.236	9.52563e-96	-0.118
DYM	5.4229e-100	-0.319626	0.373	0.574	1.4182e-95	-0.201
BTBD9	5.72623e-100	-0.318471	0.319	0.487	1.49752e-95	-0.168
AZIN1-AS1	1.26772e-99	-0.486773	0.164	0.301	3.31534e-95	-0.137
ABHD5	1.62371e-99	-0.633545	0.208	0.392	4.24633e-95	-0.184
SMYD3	5.39785e-99	-0.942998	0.11	0.249	1.41165e-94	-0.139
SLAIN2	1.10695e-98	-0.461854	0.339	0.562	2.89489e-94	-0.223
MB21D2	2.04705e-98	-0.304777	0.488	0.695	5.35346e-94	-0.207
HERC4	2.3603e-98	-0.553469	0.296	0.528	6.17265e-94	-0.232
SRBD1	5.03106e-98	-0.80151	0.169	0.345	1.31572e-93	-0.176
GFPT2	5.87572e-98	-0.956793	0.073	0.18	1.53662e-93	-0.107
ERC1	6.4891e-98	-0.676124	0.299	0.538	1.69703e-93	-0.239
LINC02062	1.2593e-97	-0.478802	0.15	0.282	3.29332e-93	-0.132
STT3B	2.00456e-97	-0.395711	0.451	0.667	5.24233e-93	-0.216
TDRD3	2.50658e-97	-0.290064	0.165	0.276	6.55521e-93	-0.111
XPR1	4.70736e-97	-1.14609	0.069	0.188	1.23107e-92	-0.119
RRAS2	1.39889e-96	-0.38463	0.405	0.599	3.65837e-92	-0.194
CD274	1.79607e-96	-0.734618	0.095	0.219	4.69708e-92	-0.124
DENND5A	2.79168e-96	-0.405742	0.254	0.433	7.30079e-92	-0.179
ARNT	6.76394e-96	-0.440459	0.252	0.438	1.76891e-91	-0.186
ZNF609	1.15044e-95	-0.304739	0.305	0.482	3.00864e-91	-0.177
AC008014.1	1.152e-95	-0.520134	0.202	0.351	3.01271e-91	-0.149
STK17A	2.40922e-95	-0.291605	0.349	0.536	6.30059e-91	-0.187
SDCBP	4.06217e-94	-0.304999	0.137	0.251	1.06234e-89	-0.114
EML2	7.22517e-94	-0.327157	0.132	0.249	1.88953e-89	-0.117
NPC1	1.13094e-93	-0.376954	0.112	0.221	2.95763e-89	-0.109
MAP4	1.18707e-93	-0.742161	0.068	0.176	3.10443e-89	-0.108
MIB1	1.98744e-93	-0.92096	0.179	0.382	5.19756e-89	-0.203
LINC02327	8.89421e-93	-0.551024	0.196	0.352	2.32601e-88	-0.156
ACOXL	1.20661e-92	-0.328666	0.452	0.588	3.15554e-88	-0.136
IGF1R	1.98264e-92	-0.938867	0.177	0.413	5.18501e-88	-0.236
OXR1	2.32022e-92	-1.20187	0.113	0.293	6.06784e-88	-0.18
YBX3	4.72411e-92	-0.361744	0.151	0.27	1.23545e-87	-0.119
LINC01194	5.08951e-92	-0.438854	0.235	0.39	1.33101e-87	-0.155
ARID2	8.01781e-92	-0.304246	0.379	0.579	2.09682e-87	-0.2
NLGN1	2.00601e-91	-0.761535	0.18	0.322	5.24611e-87	-0.142
GNG12	2.09677e-91	-0.268182	0.418	0.612	5.48348e-87	-0.194
ZNF33A	2.11856e-91	-0.710655	0.151	0.308	5.54045e-87	-0.157
LNX1	2.18071e-91	-0.625691	0.177	0.348	5.70298e-87	-0.171
CNOT6L	2.19334e-91	-0.391426	0.341	0.538	5.73602e-87	-0.197
ADAM10	2.73448e-91	-0.441235	0.378	0.578	7.15121e-87	-0.2
SLC36A4	3.19048e-91	-0.333945	0.123	0.224	8.34374e-87	-0.101
BTRC	7.0026e-91	-0.452592	0.278	0.461	1.83132e-86	-0.183
RAD51B	1.29257e-90	-0.29091	0.314	0.49	3.38032e-86	-0.176
SLC37A1	1.41483e-90	-0.326829	0.165	0.285	3.70006e-86	-0.12
PGM1	4.59844e-90	-0.488678	0.15	0.293	1.20258e-85	-0.143
BABAM2	1.05687e-89	-0.485293	0.239	0.417	2.76393e-85	-0.178
KCTD3	1.34083e-89	-0.787762	0.12	0.27	3.50654e-85	-0.15
KDM4C	1.71047e-89	-0.512492	0.327	0.541	4.47322e-85	-0.214
TXNRD1	3.55336e-89	-0.430597	0.193	0.346	9.29275e-85	-0.153
LPP	4.53553e-89	-0.783981	0.086	0.195	1.18613e-84	-0.109
SOS1	2.16815e-88	-0.421319	0.364	0.576	5.67016e-84	-0.212
ITSN1	1.07314e-87	-0.407741	0.236	0.389	2.80647e-83	-0.153
PTPN12	2.14567e-86	-0.499736	0.343	0.56	5.61134e-82	-0.217
CD47	3.73065e-86	-1.29915	0.062	0.178	9.7564e-82	-0.116
CMIP	4.83008e-86	-0.278833	0.349	0.554	1.26316e-81	-0.205
EXT1	5.84008e-86	-1.75257	0.053	0.203	1.5273e-81	-0.15
TPD52	1.17553e-85	-0.40118	0.303	0.489	3.07424e-81	-0.186
SPDYA	1.74034e-85	-0.387603	0.125	0.229	4.55134e-81	-0.104
SEC22A	2.14154e-85	-0.45575	0.124	0.227	5.60056e-81	-0.103
LINC01090	2.40483e-85	-0.553165	0.295	0.506	6.28911e-81	-0.211
CREM	3.579e-85	-0.36897	0.238	0.41	9.35979e-81	-0.172
FTO	6.26853e-85	-0.267378	0.341	0.515	1.63935e-80	-0.174
SLC49A4	6.58257e-85	-0.566245	0.335	0.54	1.72147e-80	-0.205
CEP85L	7.48203e-85	-0.445227	0.168	0.308	1.9567e-80	-0.14
DOCK9	1.70186e-84	-1.2978	0.061	0.202	4.4507e-80	-0.141
HACE1	1.80627e-84	-1.32633	0.055	0.16	4.72375e-80	-0.105
EIF4G3	4.18381e-84	-1.39433	0.054	0.182	1.09415e-79	-0.128
PTP4A2	5.68346e-84	-0.388209	0.154	0.276	1.48634e-79	-0.122
ANKRD10	8.45918e-84	-0.420681	0.358	0.556	2.21225e-79	-0.198
NT5C2	1.18349e-83	-0.316507	0.397	0.593	3.09506e-79	-0.196
PPP1CB	2.5851e-83	-0.388142	0.373	0.576	6.76056e-79	-0.203
FBXO34	1.10171e-82	-0.424349	0.125	0.228	2.88118e-78	-0.103
FIGN	8.31892e-82	-0.265852	0.212	0.316	2.17556e-77	-0.104
NUTM2B-AS1	8.792e-82	-0.544545	0.15	0.293	2.29928e-77	-0.143
EIF2AK3	9.56338e-82	-0.468558	0.121	0.232	2.50102e-77	-0.111
AFF3	1.63221e-81	-0.340626	0.32	0.459	4.26855e-77	-0.139
ERV3-1	2.96799e-81	-0.458782	0.187	0.316	7.7619e-77	-0.129
B4GALT1	4.40789e-81	-0.541852	0.384	0.615	1.15275e-76	-0.231
MINDY2	5.0447e-81	-0.467229	0.343	0.543	1.31929e-76	-0.2
SGSM1	1.05141e-80	-0.324766	0.235	0.364	2.74964e-76	-0.129
NUP50-DT	1.78636e-80	-0.266864	0.237	0.371	4.67169e-76	-0.134
PPP4R2	2.47663e-80	-0.321135	0.392	0.59	6.47688e-76	-0.198
LATS2	3.21954e-80	-0.388779	0.142	0.247	8.41974e-76	-0.105
ARHGAP32	4.98511e-80	-0.385128	0.274	0.464	1.3037e-75	-0.19
ZBTB10	5.96838e-80	-0.547829	0.088	0.196	1.56085e-75	-0.108
MFF	1.10714e-79	-0.832365	0.075	0.177	2.89539e-75	-0.102
CAB39	5.53184e-79	-0.476399	0.213	0.379	1.44669e-74	-0.166
TENT2	5.86114e-79	-0.305808	0.346	0.531	1.53281e-74	-0.185
LINC02583	1.21216e-78	-0.255247	0.205	0.333	3.17005e-74	-0.128
TAOK3	1.41314e-78	-0.366031	0.181	0.316	3.69564e-74	-0.135
PRIM2	2.86299e-78	-0.945911	0.087	0.208	7.4873e-74	-0.121
AC211433.1	4.17353e-78	-0.272864	0.302	0.438	1.09146e-73	-0.136
COG6	5.66339e-78	-0.454982	0.189	0.333	1.48109e-73	-0.144
DYSF	8.69585e-78	-0.452896	0.402	0.558	2.27414e-73	-0.156
DISC1	1.58574e-77	-0.963118	0.079	0.207	4.14702e-73	-0.128
FCHSD2	2.09259e-77	-0.454368	0.209	0.373	5.47254e-73	-0.164
OSMR-AS1	6.45007e-77	-0.557959	0.419	0.621	1.68682e-72	-0.202
CLCN3	9.56175e-77	-0.432399	0.14	0.258	2.50059e-72	-0.118
LCP1	1.25747e-76	-1.21567	0.071	0.184	3.28853e-72	-0.113
NAMPT	1.32007e-76	-1.09954	0.068	0.192	3.45224e-72	-0.124
PREP	1.48819e-76	-1.10437	0.063	0.165	3.89192e-72	-0.102
PRDX6	1.54375e-76	-0.252483	0.227	0.372	4.03722e-72	-0.145
PAPOLA	2.01284e-76	-0.300696	0.313	0.483	5.26398e-72	-0.17
ASAH1	2.91521e-76	-0.841938	0.077	0.188	7.62387e-72	-0.111
SMAD2	7.99972e-76	-0.344893	0.289	0.464	2.09209e-71	-0.175
TMEM161B-AS1	1.12015e-75	-0.543928	0.125	0.23	2.92941e-71	-0.105
BTBD3	1.43312e-75	-0.512152	0.136	0.257	3.7479e-71	-0.121
AC093535.1	1.98128e-75	-0.637178	0.205	0.373	5.18146e-71	-0.168
ZDHHC21	2.29135e-75	-0.673831	0.229	0.42	5.99233e-71	-0.191
PIAS1	3.17054e-75	-0.329727	0.22	0.376	8.29161e-71	-0.156
DSE	4.04898e-75	-0.58526	0.146	0.301	1.05889e-70	-0.155
PPP2R2A	9.34705e-75	-0.299114	0.324	0.501	2.44444e-70	-0.177
PTPN1	1.59559e-74	-0.654075	0.227	0.407	4.17278e-70	-0.18
KLHL8	2.03273e-74	-0.363085	0.154	0.266	5.316e-70	-0.112
EXOC6	2.60922e-74	-1.85125	0.028	0.129	6.82364e-70	-0.101
BCAS3	9.23406e-74	-0.412178	0.239	0.407	2.41489e-69	-0.168
CAST	9.80795e-74	-0.483485	0.423	0.637	2.56498e-69	-0.214
ISM1	1.03207e-73	-0.452213	0.304	0.479	2.69906e-69	-0.175
GLI3	1.099e-73	-0.543165	0.304	0.512	2.87412e-69	-0.208
AL135878.1	2.09215e-73	-0.68078	0.141	0.264	5.4714e-69	-0.123
NRF1	3.03042e-73	-0.322867	0.339	0.511	7.92515e-69	-0.172
EPS15	4.87899e-73	-0.43653	0.208	0.364	1.27595e-68	-0.156
EPB41L3	6.99743e-73	-0.545282	0.229	0.402	1.82997e-68	-0.173
CD200	2.00558e-72	-0.601969	0.36	0.58	5.24498e-68	-0.22
MTX2	3.93899e-72	-1.1586	0.065	0.17	1.03012e-67	-0.105
UBE2W	4.23948e-72	-0.591645	0.195	0.362	1.10871e-67	-0.167
FRYL	6.31627e-72	-0.391432	0.185	0.348	1.65183e-67	-0.163
LINC00862	1.37206e-71	-0.289663	0.172	0.288	3.58822e-67	-0.116
ARHGAP21	1.61204e-71	-0.395414	0.198	0.351	4.21581e-67	-0.153
PHC3	3.14101e-71	-0.407954	0.306	0.488	8.21438e-67	-0.182
OLA1	5.29454e-71	-0.83018	0.092	0.202	1.38463e-66	-0.11
EVL	7.78641e-71	-0.714479	0.094	0.203	2.0363e-66	-0.109
IMMP1L	8.84869e-71	-0.553961	0.123	0.233	2.31411e-66	-0.11
KLHL5	1.35452e-70	-0.487731	0.441	0.633	3.54234e-66	-0.192
SLC16A4	1.36072e-70	-0.488336	0.214	0.376	3.55855e-66	-0.162
HIVEP2	1.97159e-70	-0.269126	0.249	0.388	5.15609e-66	-0.139
IL1R1	2.65552e-70	-0.350912	0.318	0.487	6.94471e-66	-0.169
RAD23B	2.73705e-70	-0.252556	0.36	0.537	7.15794e-66	-0.177
PPP3CA	3.15573e-70	-1.16482	0.075	0.238	8.25287e-66	-0.163
MFSD14B	4.24377e-70	-0.439167	0.112	0.217	1.10983e-65	-0.105
PTAR1	4.43422e-70	-0.84391	0.117	0.252	1.15964e-65	-0.135
MNAT1	4.83587e-70	-0.343436	0.269	0.429	1.26468e-65	-0.16
TMEM168	8.94536e-70	-0.433296	0.207	0.347	2.33939e-65	-0.14
AC078881.1	1.88893e-69	-0.312235	0.324	0.488	4.93994e-65	-0.164
DTNB	2.05235e-69	-0.384815	0.361	0.537	5.36729e-65	-0.176
DNAJC1	2.58192e-69	-0.560049	0.165	0.308	6.75222e-65	-0.143
TMEM165	2.58668e-69	-0.489455	0.142	0.27	6.76468e-65	-0.128
ITFG1	2.73906e-69	-0.365827	0.359	0.546	7.1632e-65	-0.187
MTFR1	2.82684e-69	-0.344593	0.255	0.415	7.39275e-65	-0.16
FOXN2	4.60712e-69	-0.508808	0.214	0.396	1.20485e-64	-0.182
LRCH3	5.48099e-69	-0.296157	0.254	0.416	1.43339e-64	-0.162
RNF149	1.19478e-68	-0.565502	0.182	0.341	3.1246e-64	-0.159
AC116362.1	1.50541e-68	-0.75896	0.077	0.178	3.93694e-64	-0.101
AL109761.1	1.01867e-67	-0.457678	0.324	0.504	2.66403e-63	-0.18
RIC1	2.60023e-67	-0.306183	0.266	0.422	6.80013e-63	-0.156
LYPLAL1	3.63775e-67	-0.836788	0.09	0.197	9.51344e-63	-0.107
ZNF706	7.68099e-67	-0.358817	0.216	0.357	2.00873e-62	-0.141
EXOC2	9.7935e-67	-0.252827	0.292	0.453	2.5612e-62	-0.161
BCKDHB	1.41512e-66	-0.595863	0.198	0.36	3.70083e-62	-0.162
PTBP2	2.02967e-66	-0.478089	0.136	0.24	5.30799e-62	-0.104
LUZP1	8.07145e-66	-0.506869	0.09	0.192	2.11085e-61	-0.102
KLF5	9.4042e-66	-0.66667	0.132	0.267	2.45939e-61	-0.135
VRK2	1.77773e-65	-0.488865	0.116	0.22	4.64912e-61	-0.104
RNGTT	2.84473e-65	-0.558733	0.264	0.454	7.43954e-61	-0.19
GOLPH3	3.18801e-65	-0.492859	0.279	0.473	8.33727e-61	-0.194
MBNL1	3.35098e-65	-1.49635	0.043	0.154	8.76349e-61	-0.111
PALLD	5.99918e-65	-1.80403	0.035	0.15	1.5689e-60	-0.115
CCNY	9.57588e-65	-0.286142	0.24	0.401	2.50428e-60	-0.161
SEC22B	2.31046e-64	-0.495076	0.209	0.359	6.04231e-60	-0.15
ZFAND6	2.97085e-64	-0.349985	0.312	0.488	7.76936e-60	-0.176
C21orf91	4.51774e-64	-0.513824	0.199	0.36	1.18148e-59	-0.161
CLMN	6.39334e-64	-0.466074	0.427	0.621	1.67199e-59	-0.194
ATAD1	1.03395e-63	-0.480788	0.234	0.403	2.70398e-59	-0.169
PHF21A	1.14652e-63	-0.287789	0.333	0.509	2.99839e-59	-0.176
MYO1D	1.24675e-63	-0.314826	0.243	0.391	3.26049e-59	-0.148
CCNH	1.6115e-63	-0.562372	0.392	0.604	4.2144e-59	-0.212
HECW2	4.89169e-63	-0.716002	0.16	0.319	1.27927e-58	-0.159
CEBPB	5.10019e-63	-0.476829	0.257	0.436	1.3338e-58	-0.179
ATG5	7.08777e-63	-0.27713	0.199	0.326	1.85359e-58	-0.127
PTPN14	2.83971e-62	-0.751394	0.128	0.283	7.4264e-58	-0.155
NR6A1	3.5652e-62	-0.338253	0.163	0.273	9.32371e-58	-0.11
STXBP5	4.24608e-62	-0.615134	0.103	0.21	1.11044e-57	-0.107
MAPKAP1	6.66543e-62	-0.275862	0.345	0.513	1.74314e-57	-0.168
GPCPD1	8.63524e-62	-0.45257	0.124	0.249	2.25829e-57	-0.125
SH3D19	8.74903e-62	-1.13078	0.063	0.184	2.28805e-57	-0.121
SH3RF1	1.38972e-61	-1.18628	0.103	0.262	3.6344e-57	-0.159
SPATS2L	2.85783e-61	-1.07893	0.074	0.181	7.47381e-57	-0.107
NLK	5.12278e-61	-0.989447	0.099	0.228	1.33971e-56	-0.129
TTC28	5.25866e-61	-1.60802	0.039	0.152	1.37524e-56	-0.113
PPP1R21	5.94046e-61	-0.378985	0.169	0.297	1.55355e-56	-0.128
B4GALT5	1.0611e-60	-0.543176	0.104	0.209	2.775e-56	-0.105
MINDY3	1.31735e-60	-0.637129	0.219	0.392	3.44513e-56	-0.173
PIBF1	1.93646e-60	-0.290829	0.336	0.502	5.06424e-56	-0.166
PDE10A	2.5207e-60	-0.813211	0.089	0.208	6.59213e-56	-0.119
HMBOX1	2.77836e-60	-0.277883	0.248	0.388	7.26596e-56	-0.14
CCDC91	3.1439e-60	-0.311325	0.266	0.415	8.22193e-56	-0.149
PHF14	3.27063e-60	-1.1493	0.064	0.172	8.55335e-56	-0.108
FAM214A	1.35363e-59	-0.275543	0.18	0.288	3.54002e-55	-0.108
PPIP5K2	5.01186e-59	-0.303005	0.169	0.291	1.3107e-54	-0.122
AGO3	2.64112e-58	-0.344896	0.221	0.361	6.90705e-54	-0.14
UMAD1	9.79411e-58	-0.271483	0.207	0.329	2.56136e-53	-0.122
UGGT2	1.23791e-57	-0.616428	0.135	0.255	3.23738e-53	-0.12
SEM1	5.27822e-57	-0.368139	0.454	0.636	1.38036e-52	-0.182
PITPNB	7.37482e-57	-0.359844	0.162	0.279	1.92866e-52	-0.117
C1orf21	2.00274e-56	-0.654031	0.119	0.246	5.23756e-52	-0.127
ANKS1A	3.36582e-56	-0.434636	0.267	0.432	8.80229e-52	-0.165
LEMD3	6.64262e-56	-0.270692	0.158	0.26	1.73718e-51	-0.102
OSBPL10	7.35598e-56	-0.804884	0.174	0.381	1.92373e-51	-0.207
ANKRD28	1.29225e-54	-1.0844	0.07	0.183	3.3795e-50	-0.113
VPS8	4.41755e-54	-0.2533	0.202	0.322	1.15528e-49	-0.12
LNX2	5.55468e-54	-0.267099	0.156	0.259	1.45266e-49	-0.103
LIMA1	2.83799e-53	-0.702068	0.103	0.224	7.42191e-49	-0.121
VMP1	8.12396e-53	-0.30454	0.212	0.348	2.12458e-48	-0.136
THRB	1.32973e-52	-0.825319	0.144	0.292	3.47751e-48	-0.148
LMBR1	2.10493e-52	-0.349997	0.137	0.238	5.50481e-48	-0.101
STAU2	2.45808e-52	-0.508869	0.142	0.248	6.42836e-48	-0.106
FOCAD	2.41051e-51	-0.710317	0.107	0.215	6.30397e-47	-0.108
TNPO1	3.70423e-51	-0.354138	0.28	0.446	9.68729e-47	-0.166
PIK3C2A	9.2643e-51	-0.290727	0.257	0.389	2.4228e-46	-0.132
AC118549.1	2.90401e-50	-0.471578	0.164	0.29	7.59458e-46	-0.126
PCMTD1	3.15857e-50	-0.487348	0.207	0.355	8.2603e-46	-0.148
RNF217	5.94944e-50	-0.42693	0.204	0.341	1.5559e-45	-0.137
AP003086.1	7.5263e-50	-0.632465	0.196	0.354	1.96828e-45	-0.158
PPA2	8.45851e-50	-0.480491	0.126	0.227	2.21207e-45	-0.101
GMDS	9.25709e-50	-1.11049	0.065	0.182	2.42092e-45	-0.117
NDFIP2	1.19072e-49	-0.393772	0.183	0.307	3.11397e-45	-0.124
FERMT2	1.5928e-49	-0.418684	0.157	0.28	4.16549e-45	-0.123
ANXA2	1.60136e-49	-0.706056	0.128	0.292	4.18788e-45	-0.164
MAN2A1	2.60702e-49	-0.481483	0.216	0.369	6.81788e-45	-0.153
GNAI1	1.14731e-48	-0.943231	0.089	0.208	3.00045e-44	-0.119
COG5	3.20687e-48	-0.46373	0.212	0.367	8.3866e-44	-0.155
RNF13	1.10084e-47	-0.539774	0.251	0.42	2.87891e-43	-0.169
SLC30A7	3.79587e-47	-0.527895	0.176	0.308	9.92697e-43	-0.132
LINC02163	1.31752e-46	-0.661671	0.152	0.264	3.44558e-42	-0.112
AL137024.1	3.72399e-46	-0.342078	0.382	0.525	9.73899e-42	-0.143
DYNC2H1	5.27965e-46	-0.470085	0.182	0.317	1.38073e-41	-0.135
ZNF718	5.86798e-46	-0.506961	0.153	0.286	1.53459e-41	-0.133
ABHD17C	6.57801e-46	-0.253746	0.349	0.508	1.72028e-41	-0.159
AL158152.1	1.5856e-45	-0.388515	0.139	0.243	4.14666e-41	-0.104
SPOPL	2.91785e-45	-0.740203	0.1	0.207	7.63076e-41	-0.107
GFPT1	8.28157e-45	-0.263328	0.362	0.523	2.1658e-40	-0.161
METTL15	1.05444e-44	-0.5087	0.211	0.355	2.75758e-40	-0.144
FER	2.46185e-44	-0.537398	0.19	0.329	6.43823e-40	-0.139
SLC19A2	1.24863e-43	-0.536558	0.187	0.326	3.26542e-39	-0.139
ITPR2	1.808e-43	-1.54797	0.049	0.163	4.72828e-39	-0.114
PPM1D	6.31836e-42	-0.319216	0.253	0.403	1.65238e-37	-0.15
TFG	3.19721e-41	-0.282115	0.291	0.434	8.36134e-37	-0.143
ST3GAL3	3.51398e-41	-0.353955	0.191	0.309	9.18976e-37	-0.118
CALU	4.19475e-41	-0.385089	0.154	0.271	1.09701e-36	-0.117
ARL5A	7.27965e-41	-0.413426	0.324	0.504	1.90377e-36	-0.18
C21orf91-OT1	1.18934e-39	-0.671635	0.156	0.303	3.11035e-35	-0.147
CEPT1	1.22675e-39	-0.432595	0.147	0.255	3.2082e-35	-0.108
STARD13-AS	1.64691e-39	-0.688723	0.103	0.209	4.30699e-35	-0.106
LMO7	1.82788e-39	-0.639092	0.14	0.287	4.78026e-35	-0.147
EPB41L2	3.36871e-37	-1.04701	0.11	0.255	8.80986e-33	-0.145
RAB31	3.62789e-37	-0.862254	0.093	0.216	9.48766e-33	-0.123
WASL	8.26668e-37	-0.316405	0.256	0.403	2.1619e-32	-0.147
EIF3H	1.28658e-36	-0.337618	0.149	0.253	3.36465e-32	-0.104
ETNK1	1.62789e-36	-0.778469	0.107	0.219	4.25725e-32	-0.112
CTDSPL	2.84546e-36	-0.298571	0.208	0.32	7.44145e-32	-0.112
SS18	1.293e-35	-0.389147	0.205	0.338	3.38145e-31	-0.133
WDR26	2.33918e-35	-0.279709	0.221	0.349	6.11742e-31	-0.128
GLIS3	1.22608e-34	-0.526619	0.179	0.299	3.20643e-30	-0.12
UBA3	5.76913e-34	-0.32852	0.178	0.296	1.50874e-29	-0.118
ACTR3	5.49991e-33	-0.266335	0.166	0.275	1.43834e-28	-0.109
CDK17	7.8232e-33	-1.18473	0.058	0.162	2.04592e-28	-0.104
MOCOS	1.29176e-32	-0.441176	0.173	0.275	3.37822e-28	-0.102
GLRX	1.8922e-31	-0.352027	0.436	0.62	4.94847e-27	-0.184
PTBP3	1.29288e-30	-0.270016	0.199	0.308	3.38115e-26	-0.109
USP12	5.62278e-29	-0.407943	0.146	0.25	1.47047e-24	-0.104
ACTR2	6.10842e-29	-0.434081	0.158	0.273	1.59747e-24	-0.115
CTNNB1	1.42791e-26	-0.496747	0.122	0.224	3.73428e-22	-0.102
