## Supplementary Table 10 for "Cell type-specific placental signatures in polyendocrine metabolic ovary syndrome and metformin"

### Sheet: Cellbin
Sample	Cell count	Mean cell area (um2)	Median cell area (um2)	Mean gene type	Median gene type	Mean MID	Median MID
PLA4	170270	117.29	110.29	23.86	14	45.51	26
PLA7	203969	115.29	107.9	14.84	9	31.74	18
PLA11	150456	119.086	113.49	17.83	14	33.6	25
PLA318	66975	110.69	104.1	34.57	26	57.07	41
PLA330	105396	98.31	91.91	13.55	9	20.93	13
PLA339	64519	104.3	96.71	16.49	10	24.21	14
PLA428	65208	102.5	95.71	21.24	13	32.08	20
PLA613	93894	127.68	120.88	20.49	9	27.03	12
PLA713	82279	112.69	105.3	34.13	20	49.83	27
Mean	111441	111.982	105.143	21.8889	13.7778	35.7778	21.7778

### Sheet: bin50
Sample	Mean gene type	Median gene type	Mean MID	Median MID
PLA4	83.13	63	166	120
PLA7	59.09	45	129	89
PLA11	69.5	68	136	132
PLA318	137	123	240	203
PLA330	58.24	48	92.41	72
PLA339	69.27	48	104	70
PLA428	93.37	71	145	107
PLA613	64.39	30	87.94	39
PLA713	129	100	200	142
Mean	84.7767	66.2222	144.483	108.222

### Sheet: bin100
Sample	Mean gene type	Median gene type	Mean MID	Median MID
PLA4	290.91	256	645.6	533
PLA7	333.8	307	327.51	323.05
PLA11	339.65	330	341.88	342.37
PLA318	609.12	558	533.56	536.73
PLA330	390.37	356	329.73	325.7
PLA339	476.65	443	396.1	395.3
PLA428	518.81	479	437.64	438
PLA613	219.72	111	323.39	146
PLA713	451.23	413	783.37	666
Mean	403.362	361.444	457.642	411.794
