## Supplementary Table 11 for "Cell type-specific placental signatures in polyendocrine metabolic ovary syndrome and metformin"

### Sheet: Sheet1
source	labels	outgoing	incoming	specificity.out.in	specificity
STB	SEMA3	-0.0294836	0	Shared	Shared
STB	VEGF	-0.0695073	0.0144465	Shared	Shared
STB	EGF	0	-0.0245697	Incoming specific	Control specific
STB	IGF	0	-0.00113413	Incoming specific	Control specific
STB	PERIOSTIN	-0.00706072	0	Outgoing specific	Control specific
STB	WNT	-0.000340565	0	Outgoing specific	Control specific
STB	CALCR	-0.000366257	0	Outgoing specific	Control specific
CTB	BMP	-0.0798525	-0.0823824	Shared	Shared
CTB	SEMA3	-0.00254531	-0.0260352	Outgoing specific	Control specific
CTB	VEGF	0	-0.0197217	Shared	Shared
CTB	PDGF	-0.00721774	0	Outgoing specific	Control specific
CTB	EGF	0	-0.0250957	Incoming specific	Control specific
CTB	SLIT	0	-0.00855433	Incoming specific	Control specific
CTB	HGF	0	-0.0358329	Shared	Shared
CTB	TGFb	0	-0.0062683	Incoming specific	Control specific
CTB	IGF	0	-0.0142743	Incoming specific	Control specific
CTB	SPP1	0	-0.00626256	Shared	Shared
CTB	FGF	0	-0.00159848	Shared	Shared
CTB	NRG	0	-0.0073078	Incoming specific	Control specific
CTB	PERIOSTIN	0	-0.00565832	Incoming specific	Control specific
VEC	BMP	-0.0756812	-0.0603466	Incoming specific	Control specific
VEC	SEMA3	0	-0.0193207	Shared	Shared
VEC	VEGF	-0.0128872	-0.00277493	Shared	Shared
VEC	PDGF	-0.00509704	0	Shared	Shared
VEC	TGFb	-0.00451206	0	Outgoing specific	Control specific
VEC	IGF	0	-0.00749585	Incoming specific	Control specific
VEC	SPP1	0	-0.00360584	Shared	Shared
VEC	FGF	0	-0.00834736	Shared	Shared
VEC	PROS	0	-0.00337337	Incoming specific	Control specific
VEC	GAS	0	-0.00329895	Incoming specific	Control specific
VEC	ANGPT	-0.00347143	-0.0102678	Outgoing specific	Control specific
VEC	NRG	-0.0073078	0	Outgoing specific	Control specific
VEC	VISFATIN	0	-0.00564462	Incoming specific	Control specific
VEC	WNT	-0.000470393	0	Outgoing specific	Control specific
VEC	IL1	-0.00102982	0	Outgoing specific	Control specific
VEC	CALCR	0	-0.000366257	Incoming specific	Control specific
FB	BMP	-0.225973	-0.125146	Shared	Shared
FB	SEMA3	0	-0.0611124	Shared	Shared
FB	VEGF	0.0279233	-0.0127083	Outgoing specific	Shared
FB	PDGF	-0.00271001	-0.027409	Shared	Shared
FB	SLIT	-0.0332985	-0.0254702	Shared	Shared
FB	HGF	-0.0209764	0	Shared	Shared
FB	TGFb	-0.00492089	-0.0115561	Shared	Shared
FB	IGF	0	-0.00539422	Incoming specific	Control specific
FB	SPP1	0	-0.000206362	Shared	Shared
FB	FGF	-0.0191928	-0.00682992	Shared	Shared
FB	PROS	-0.00856251	-0.000984698	Incoming & Outgoing specific	Control specific
FB	GAS	-0.00299061	-0.000963155	Incoming & Outgoing specific	Control specific
FB	ANGPT	-0.00506932	0	Outgoing specific	Control specific
FB	ANGPTL	-0.00655345	-0.00282969	Incoming & Outgoing specific	Control specific
FB	VISFATIN	-0.000505221	0	Outgoing specific	Control specific
FB	WNT	-0.000609588	-0.00205131	Incoming & Outgoing specific	Control specific
FB	IL1	0	-0.00102982	Incoming specific	Control specific
FB	IL16	-0.000751062	0	Outgoing specific	Control specific
HBC	BMP	0	-0.0470173	Incoming specific	Control specific
HBC	PDGF	-0.0188173	0	Shared	Shared
HBC	EGF	-0.0496655	0	Outgoing specific	Control specific
HBC	TGFb	-0.00384073	-0.00988059	Shared	Shared
HBC	IGF	-0.0338978	-0.000444254	Incoming & Outgoing specific	Control specific
HBC	SPP1	-0.0153644	-0.00633771	Shared	Shared
HBC	FGF	0	-0.00221814	Shared	Shared
HBC	PROS	-0.00449879	-0.00686182	Incoming & Outgoing specific	Control specific
HBC	GAS	-0.00978108	-0.00670858	Incoming & Outgoing specific	Control specific
HBC	PERIOSTIN	0	-0.0014024	Incoming specific	Control specific
HBC	VISFATIN	-0.00406863	0	Outgoing specific	Control specific
HBC	IL16	0	-0.000751062	Incoming specific	Control specific
